# Immunohistochemical Profiling of Histone Modification Biomarkers Identifies Subtype-Specific Epigenetic Signatures and Potential Drug Targets in Breast Cancer

**DOI:** 10.1101/2024.12.13.24318980

**Authors:** Zirong Huo, Sitong Zhang, Guodong Su, Yu Cai, Rui Chen, Mengju Jiang, Dongyan Yang, Shengchao Zhang, Yuyan Xiong, Xi Zhang

## Abstract

**Background:** Breast cancer (BC) subtypes exhibit distinct epigenetic landscapes, with triple-negative breast cancer (TNBC) lacking effective targeted therapies. This study investigates histone biomarkers and therapeutic vulnerabilities across BC subtypes. **Methods:** Immunohistochemical profiling of >20 histone biomarkers, including histone modifications, modifiers and oncohistone mutations was conducted on a discovery cohort and a validation cohort of BC tissues, healthy controls and cell line models. Transcriptomic and cell growth analyses were conducted to evaluate the effects of the small-molecule G9a inhibitor in diverse BC models. **Results:** Key histone biomarkers, including H3K9me2, H3K36me2, and H3K79me, were differentially expressed across BC subtypes. H3K9me2 emerged as an independent predictor for distinguishing TNBC from other less aggressive BC subtypes, with elevated expression correlating with higher tumor grade and stage. G9a inhibition impaired cell proliferation and modulated epithelial-mesenchymal transition pathways, with the strongest impact in basal-like TNBC. Disruption of oncogene and tumor suppressor regulation (e.g., TP53, SATB1) was observed in TNBC. **Conclusion:** This study highlights G9a’s context-dependent roles in BC, supporting its potential as a therapeutic target. Findings provide a foundation for subtype-specific epigenetic therapies to improve outcomes in aggressive BC subtypes.

**Clinical Perspective:**

- This study was undertaken to explore the epigenetic landscape of breast cancer subtypes, focusing on histone modifications and their therapeutic potential, particularly through targeting G9a, a histone methyltransferase.
- The study identified subtype-specific histone biomarkers, with H3K9me2 emerging as a key marker distinguishing TNBC from other less aggressive subtypes. G9a inhibition demonstrated robust anti-cancer effects, including cell proliferation impairment and disruption of oncogenic pathways, particularly in TNBC models.
- These findings provide compelling evidence for the development of subtype-specific epigenetic therapies targeting G9a and similar regulators, highlighting their potential to reshape the treatment landscape for TNBC and improve patient outcomes.
