## Supplemental Table 1 for "Immunohistochemical Profiling of Histone Modification Biomarkers Identifies Subtype-Specific Epigenetic Signatures and Potential Drug Targets in Breast Cancer"

### Sheet: Table S1a
Table S1a List of DEGs identified in MCF-7 cells, n=193
Gene ID	log2FoldChange	FDR p
PKP1	-1.27088	4.15838e-40
DHRS3	1.07319	3.80314e-06
KCNH1	2.02289	4.68663e-13
VTCN1	1.219	2.1772e-07
NIBAN1	-1.27311	0.00415682
HMCN1	-1.24064	1.17201e-29
RBP7	-1.7741	0.00159705
MFAP2	-1.71432	1.88268e-05
CYP4Z2P	1.56486	0.00880539
DIO1	1.18158	0.0004678
CLCA2	1.64821	5.80133e-05
EPS8L3	1.55666	5.70031e-05
OLFML3	1.02568	3.81292e-17
S100A7	2.37481	2.82593e-08
S100A7A	2.03191	0.00298103
F5	2.07289	0.010101
DUSP10	1.10236	8.88231e-08
NYAP2	1.3877	0.0394879
UBE2F	1.09719	7.70729e-14
CLIP4	2.12715	3.99838e-09
GALNT14	1.01009	0.00226072
CAPN13	1.80152	6.19052e-30
AOX1	1.60288	2.57315e-17
CPS1	1.09623	0.0056517
EPHA4	-1.39878	2.03281e-39
RAMP1	2.10827	4.14547e-37
CMPK2	-1.4787	0.00477291
HAAO	1.39071	0.0323167
CYP26B1	-1.64903	1.65668e-23
ACTG2	1.23382	0.000761704
LINC01291	1.85036	1.84005e-27
CAPG	-1.12293	1.51455e-16
FAM95A	1.62041	0.000971829
ASTL	-1.23417	0.000337535
TFPI	1.55243	9.11223e-13
IGFBP5	-1.27957	1.82396e-58
ECEL1	-1.18102	0.0179064
GAL3ST2	-1.08991	0.0480363
NEU4	-1.49844	0.000334912
MYRIP	-1.09235	2.94617e-07
NAALADL2	1.34678	5.03959e-13
TP63	-1.44934	1.8945e-05
RFTN1	1.00495	1.70097e-09
SATB1	-1.31424	0.015852
ACKR2	1.14844	3.44377e-05
LINC00578	2.70859	0.014466
OXTR	-1.03625	0.0435649
ZPLD1	1.92606	0.0388908
ALDH1L1	1.9947	0.0299576
TM4SF18	1.09173	0.000108689
APOD	1.15816	8.933e-15
PPARGC1A	1.04402	3.8669e-13
GALNTL6	1.93115	0.000193749
PCDH7	-1.59354	2.82289e-21
PLAC8	1.52098	0.0162969
BANK1	1.27715	0.0322251
ZNF827	1.01511	3.04663e-05
MFAP3L	1.058	2.56885e-07
UGT2B15	1.2524	0.00672093
SLC7A11	1.03017	2.30553e-06
TLR2	-1.13674	3.0215e-06
STARD4-AS1	-1.50008	0.0397039
SLC25A48	-1.54548	0.00423833
TGFBI	1.30038	7.57401e-30
EGR1	-1.17796	3.45976e-16
FAXDC2	-1.3784	1.37865e-12
RASGEF1C	-1.83576	0.00617378
HMGCLL1	-1.45573	8.23427e-05
COL21A1	-1.39273	3.71e-08
SYNE1	-1.05717	3.07702e-10
TNXB	-1.26162	0.00212532
HLA-DQA2	1.69293	7.23881e-10
IYD	3.20973	9.29116e-11
NOS3	1.94557	0.000581569
SCIN	1.38745	2.55577e-10
TARP	2.32623	4.7213e-15
INHBA	-1.74385	5.4084e-06
RAMP3	-1.5366	6.38821e-09
STEAP4	1.69572	0.000463061
PEG10	1.04961	2.76798e-09
KPNA7	1.15779	0.045966
AZGP1	1.94106	0.000194897
CAV1	-1.70308	7.51486e-61
SPAM1	2.08845	0.0408217
AKR1B10	1.20967	0.0359346
MMP16	1.1264	1.19273e-06
SULF1	-1.40651	1.16901e-13
COLEC10	-1.43642	0.0469441
TNFRSF11B	-1.4808	3.2024e-22
PSCA	1.23021	5.67977e-11
FAM189A2	-1.05473	3.59512e-05
SUSD3	1.33465	3.08733e-13
TYRP1	-1.44581	0.000117667
ANXA1	-1.77038	5.45968e-06
FGD3	1.36817	9.53477e-24
PTGES	-1.41586	2.66812e-20
LINC02247	-1.1773	6.27805e-05
STS	1.23668	3.47324e-23
ARHGAP36	-2.39774	3.7048e-32
COL4A6	-1.84577	0.00670761
SORCS1	-2.73966	3.35974e-25
PAPSS2	-1.03666	7.42637e-25
SLIT1	1.5671	6.87149e-41
PLEKHS1	2.60578	1.57448e-14
AKR1C3	2.21473	2.0338e-38
TMEM26	-1.04711	0.00719117
MAT1A	2.07484	1.43464e-06
ABCC2	1.49686	1.84847e-30
MUC5AC	-3.08537	2.0001e-13
MAML2	-1.74388	0.00728949
MUC5B	-1.05557	3.21949e-36
LRP4	-1.24511	0.00205031
TCN1	2.83726	3.67035e-07
RIN1	-1.01842	0.0141358
LINC01488	1.08236	5.89606e-05
KRTAP5-10	-1.43188	0.049759
TSKU	1.21565	2.1133e-35
RAB39A	1.20314	0.0307763
PZP	3.11026	0.00925024
ARHGDIB	1.10853	0.00520279
FAR2	1.06922	6.12318e-08
CPM	1.32678	5.17568e-09
PTPRB	1.56939	0.00792555
PPFIA2	2.53514	0.00480565
SLC5A8	1.26927	0.000686813
DSTNP2	1.18212	0.0413573
LINC00987	1.53535	0.00367777
PTHLH	-1.3082	0.0279976
MUCL1	3.20777	2.78369e-90
RDH16	-1.76563	0.0308106
PHLDA1	-1.20244	6.23779e-28
HSPB8	1.1787	5.11978e-24
PCDH17	1.20865	2.30553e-06
SHISA2	-1.20037	1.17201e-29
SMIM2	2.46042	0.0474349
SLITRK6	1.30119	2.98307e-11
GPX2	1.21025	0.000953519
FOS	-1.30031	9.17674e-20
LINC01220	-2.66298	0.0116677
ZDHHC22	-1.335	1.22798e-09
NTRK3	-2.34121	0.0319838
INSYN1	1.2173	0.00134032
CYP1A1	1.12007	0.0267808
GNAO1	-1.21281	0.000565613
SSTR5	-1.62836	0.000293037
DNASE1L2	-1.26793	6.97975e-16
TMC5	1.24739	0.025964
ZG16	1.84493	0.00117264
ZNF469	-1.14423	2.7948e-05
SLC22A31	-1.53096	2.29719e-07
LINC00673	-1.95382	0.00869447
SERPINF2	-1.2011	0.00160135
PMP22	1.33888	1.11389e-19
KRT23	-2.11084	9.99602e-17
KRT37	2.32566	1.31713e-08
KRT16	-1.17865	3.2204e-06
SLC14A1	2.80229	0.000678493
RNF125	-1.02871	0.0285746
C3	-1.12256	0.0348369
MUC16	-1.33563	0.00898211
SPTBN4	1.15367	0.000115018
PSG9	1.61956	1.50007e-10
THEG	-1.47167	3.58187e-07
PLIN5	-1.21334	0.000182722
ZNF559	-1.38463	0.00738823
CYP4F8	3.00837	0.00032233
UCA1	2.328	0.000432099
ZNF790-AS1	-1.00667	0.00831784
CXCL17	1.24012	0.00019407
FAM83E	-1.02748	0.00101675
PLEKHA4	-1.34116	3.74798e-13
NTF4	-1.40381	0.0217911
KLK13	2.1959	1.61036e-05
ZNF137P	-1.05802	8.98062e-06
LOC284379	1.21421	0.0417045
ZNF264	-1.10031	0.00370193
TRAPPC2B	-1.40628	0.00581938
ZNF773	-1.02309	0.0219445
ZNF772	-1.03016	5.16514e-08
ZNF419	-1.06473	0.0029866
LOC100128398	-1.08423	0.0219569
ZSCAN18	-1.59765	3.31718e-06
BPIFB1	1.27809	0.000127794
RIPOR3	-1.03668	3.20654e-13
CST2	1.93218	3.1866e-10
LINC01522	1.06466	2.73421e-08
TSPEAR	-1.56476	1.64488e-06
B3GALT5	1.22975	1.0601e-07
PCP4	-2.19451	6.16491e-22
TSPEAR-AS1	-1.41064	0.0183598
COL6A2	-1.13965	5.06637e-17
TIMP3	1.02862	3.17437e-32
SERHL2	1.22421	2.24731e-10

### Sheet: Table S1b
Table S1b List of DEGs identified in MDA-MB-231 cells, n=214
Gene ID	log2FoldChange	FDR p
PDZK1IP1	1.77251	1.65187e-14
SUSD4	1.05248	0.0204121
RGS7	1.02953	0.019304
PCSK9	1.66599	2.87861e-26
FGGY	1.28101	7.76777e-05
AK5	1.01512	0.0186302
FDPS	1.27695	2.08533e-24
SH2D1B	1.43269	0.0342863
HSD17B7	1.23872	5.99291e-14
SYT2	-1.25686	0.000435977
RYR2	2.12992	0.038196
LOC100129534	1.35362	0.00626845
NPPA-AS1	1.50751	0.00344531
NPPA	1.24661	0.0319505
PADI3	1.68192	0.000154307
KCNQ4	1.65224	0.000525454
FOXO6	-1.2621	0.000189487
RAB3B	2.10676	0.000962583
DHCR24	1.14312	2.70509e-23
SLC16A1	1.19894	0.0196516
S100A5	1.0079	0.000244206
AIM2	-1.03873	2.43376e-05
CCDC190	1.08789	7.64662e-09
FMOD	1.74665	0.00395522
KISS1	1.55993	0.000274996
CTSE	2.26937	0.000233896
IL24	1.34793	3.82426e-28
C1orf116	1.417	7.61025e-05
CD34	1.1429	3.13963e-07
MARCHF4	1.80319	1.05592e-26
TMEM198	1.5932	2.95217e-07
COL4A3	1.98017	0.0272042
CMPK2	-1.63749	0.00759516
RSAD2	-1.21522	1.43981e-05
EFR3B	1.89236	2.48237e-05
SULT1C2	1.17628	0.00956005
CHPF	1.06294	3.0541e-11
SCG2	2.71633	3.68168e-69
ATP2B2	-1.38955	2.23508e-07
HCLS1	2.52318	0.010087
SYNPR-AS1	1.47865	0.0102571
COL8A1	1.06654	1.04666e-21
CLDN1	1.25414	2.07985e-10
LINC02009	1.01765	3.50332e-20
TMIE	1.51283	8.45489e-05
BSN	2.69148	3.79485e-05
AREG	-1.25398	1.97525e-18
HHIP	1.14057	0.000793574
EVC2	1.99158	0.0439614
LINC02615	2.11627	3.27157e-17
DCHS2	2.16247	2.21781e-09
FGFBP1	4.06443	4.15617e-07
MSMO1	1.77672	7.13239e-22
FGF1	1.09661	0.00511678
NPR3	-1.33314	0.00710589
SLCO4C1	1.96009	1.10916e-08
CDHR2	1.69736	0.000340657
TERT	-1.48767	0.0290801
HMGCS1	1.65913	9.72209e-34
HMGCR	1.13752	4.86606e-17
LOC105378230	1.34339	0.00179298
SPARC	1.80938	6.66607e-05
ITK	2.19682	0.00642368
CPNE5	1.18815	0.000772369
PI16	-1.87803	0.00319341
CLIC5	1.39502	1.16494e-19
PKHD1	2.41482	1.70607e-07
LINC02533	2.74231	0.0156202
MYLIP	-1.63405	5.69205e-18
LTB	1.41348	1.94196e-10
HLA-DRA	1.10727	1.10315e-18
HLA-DRB1	1.39711	1.59869e-14
HLA-DRB5	1.45922	1.80528e-05
HLA-DOA	1.94756	0.000522784
HLA-DPA1	1.1727	4.03257e-15
HLA-DPB1	1.5798	2.22644e-17
TREML2	1.60283	8.35793e-11
C6orf223	2.34927	2.23242e-12
PRSS35	-1.98216	0.00558093
LINC02535	1.03249	0.000406831
VNN1	1.19426	4.71405e-06
THBS2	-1.20126	3.59774e-13
RELN	2.51598	5.56187e-30
TFEC	4.13914	6.24181e-05
PLXNA4	2.3356	2.16691e-14
LOC102723672	-1.30023	0.0391137
INHBA	1.7582	6.34425e-17
CYP51A1	1.25958	7.0446e-26
MYH16	1.36276	0.000849184
IRF5	1.00234	0.00646871
CPA5	1.76923	0.0242329
CPA4	1.00115	5.12144e-18
AKR1B10	2.22945	0.0112106
PRSS2	1.63259	0.00733555
INSIG1	1.05615	4.08962e-15
FDFT1	1.51003	3.4124e-48
NECAB1	1.9294	0.0264963
ANGPT1	-1.28052	6.54284e-06
FER1L6	1.02027	0.0327919
LINC00824	3.22124	0.00319341
SQLE	1.53303	5.73475e-36
NTRK2	1.45096	0.0013103
ABCA1	-3.99439	3.90794e-143
OLFML2A	-1.15398	1.12166e-22
ANGPTL2	-1.16871	2.79239e-13
LCN2	1.77694	1.43256e-22
NPDC1	1.28373	2.71841e-16
MAOB	-1.32303	4.83081e-09
LOC101927476	1.94481	0.00226664
LINC01204	1.85005	0.00337202
EBP	1.15951	2.55968e-14
NXF3	1.70735	6.44734e-14
PLP1	2.59538	0.038196
IDI1	1.26351	1.76059e-13
LINC00707	1.89506	0.000802253
ZMIZ1-AS1	1.04204	0.00125201
SLC16A12	1.73834	7.15704e-05
RBM20	1.07155	0.0165979
TMEM236	1.64285	0.000603152
HSD17B7P2	1.13004	0.00794105
OGDHL	1.8042	7.51291e-22
GOLGA7B	1.36566	2.94548e-08
NANOS1	1.10873	1.74848e-16
LINC01561	1.6106	0.0262994
DMBT1	1.61608	2.56488e-33
FADS2	1.01694	4.53527e-14
INSC	2.77809	2.92184e-05
FLI1	2.75813	5.62026e-48
LINC02709	1.79175	3.0541e-11
SAA2	1.48119	1.87359e-19
SAA1	1.26342	2.92025e-14
LOC100126784	1.03172	2.86301e-05
SYT13	1.17637	0.0421874
OR10V2P	1.93135	0.046393
TCN1	2.94145	1.4389e-13
LGALS12	-1.73878	6.26527e-08
PLAAT4	-1.01663	8.57013e-12
PLAAT5	-1.97704	0.00945356
TM7SF2	1.32055	2.28483e-08
SYT12	-1.37771	5.01986e-05
DHCR7	1.52946	7.49223e-45
FOLR1	1.3477	0.000237248
RAB39A	1.91664	0.0224889
TRIM29	1.36374	1.14273e-18
SC5D	1.01358	1.68638e-08
CRTAM	-2.08973	1.15883e-06
LNCOG	2.2221	3.8543e-13
MVK	1.385	9.11331e-19
BICDL1	1.96373	8.0131e-08
GSG1	1.91055	0.0412468
B4GALNT1	1.02576	0.00025387
MMAB	1.2038	3.53314e-13
LCP1	1.14479	1.14273e-18
CCNA1	-1.23917	1.22887e-05
LINC00452	1.6376	0.00146777
TTC9	1.07354	2.41477e-09
ANG	1.17334	0.0420122
NDRG2	1.25206	0.00458278
LINC00520	2.17266	0.000579928
GPR65	2.03104	0.0370968
C15orf54	3.0402	9.20348e-07
SCAMP5	1.39715	2.02703e-20
SEZ6L2	1.5265	1.17355e-19
SOCS1	-1.27921	6.30665e-06
NUPR1	1.67556	2.70181e-10
CX3CL1	-1.01876	6.26527e-08
CES3	2.88286	0.00751564
MVD	1.48586	9.78141e-16
ALDOC	1.10395	1.30807e-07
PPM1E	1.60587	9.63291e-10
RFLNB	-1.63508	0.00257286
SERPINF2	1.44605	0.0186302
USP32P1	1.66739	0.00320966
TMEM97	1.2001	2.08533e-24
NEK8	1.45052	5.4489e-14
PLXDC1	-1.40349	0.044609
KRT34	2.07072	8.31112e-09
COPZ2	1.13484	0.0240859
LLGL2	1.24451	6.19782e-10
COLEC12	-1.91117	0.00434312
ALPK2	1.15122	0.00686813
LIPG	1.17061	1.10315e-18
SERPINB7	1.66314	0.0151256
KCNC3	1.24416	0.0393804
NWD1	1.12212	0.0100607
PLA2G4C	1.6251	0.000147976
HCN2	1.34868	0.000451566
UCA1	1.18705	1.02064e-25
F2RL3	-1.2221	0.000719924
DMKN	1.05936	3.03886e-05
APLP1	1.56159	4.94124e-14
ATP1A3	1.29664	1.07169e-09
PSG10P	1.49343	0.0453793
PSG8	1.62914	0.00240739
PSG7	1.95721	1.90956e-12
PSG1	2.00511	1.21367e-45
PSG11	2.63856	2.23097e-06
PSG2	2.3002	0.00123825
PSG5	1.36431	5.3269e-13
PPFIA3	1.22135	0.000138592
SIRPB1	1.87241	0.00026483
SULF2	2.51336	0.0131022
ACSS2	1.12971	2.55859e-20
GDF5	-1.66813	4.76284e-08
PDE9A	-1.15458	6.19305e-08
ABCG1	-5.14953	1.37825e-06
TFF1	2.76505	0.0127451
OSBP2	1.20855	2.35196e-06
ARVCF	1.12995	0.00586666
SLC7A4	-1.26429	0.000274996
PIK3IP1	1.02086	0.000271297
SLC16A8	2.76951	0.0123868
PDGFB	1.21198	0.00369215
MAPK11	1.65234	1.65187e-14

### Sheet: Table S1c
Table S1c List of DEGs identified in MDA-MB-468 cells, n=473
Gene ID	log2FoldChange	FDR p
PKP1	1.92192	0.00674061
EIF4G3	2.07163	0.00219668
IFI44L	3.70977	4.9134e-61
DNM3	1.22062	0.000132953
ESRRG	-1.48984	0.00752403
KIF26B	-1.29168	2.20399e-12
HTR1D	1.07425	8.49415e-10
PCSK9	-1.20474	1.9103e-13
ABCA4	1.16957	0.000194442
ELAPOR1	-1.74294	1.16765e-42
TAFA3	2.29001	0.0103061
TSPAN2	1.1968	0.000537532
FLG	1.55182	0.0177671
LAMC2	1.07134	1.72458e-15
NMNAT2	1.47611	3.1879e-05
COLGALT2	1.02221	0.0339834
SYT14	2.50855	6.03678e-05
KMO	1.17322	1.48265e-06
ISG15	1.6419	3.36595e-25
PADI1	2.16873	3.79055e-33
LINC02783	1.20558	0.0484932
PADI3	1.22464	1.93793e-05
CAMK2N1	1.00217	1.40025e-10
CDA	1.80127	1.21359e-08
IFI6	2.38143	1.53292e-72
GJB4	1.66971	9.58796e-07
EDN2	-1.69724	6.42676e-18
RAB3B	1.40275	6.94649e-11
LDLRAD1	-1.17794	0.0240233
GADD45A	1.19039	4.45209e-21
IFI44	1.77117	5.86229e-26
CCN1	1.09105	8.87127e-16
CLCA2	1.37607	1.40652e-10
F3	1.00701	2.13876e-09
PALMD	-1.23507	3.15451e-09
OLFML3	3.23229	1.31693e-131
ECM1	2.07084	9.12949e-10
TCHHL1	2.68156	1.23624e-13
TCHH	1.50575	1.5264e-15
IVL	2.27326	1.60701e-29
SPRR1B	2.44619	1.00504e-05
SPRR3	4.16175	2.58454e-12
PGLYRP4	1.23035	0.0320212
S100A7	1.66552	1.36788e-14
S100A7A	2.79032	6.34834e-12
IL6R	1.26892	0.000558848
IFI16	3.26714	0.029861
ATP1A2	4.6459	1.54618e-08
SLAMF7	3.92675	3.78022e-18
SELL	2.16445	0.00423919
FMO6P	-1.91226	1.17998e-24
FMO2	-1.994	0.00162272
NCF2	1.96483	1.55615e-06
LINC00862	1.51569	0.00476293
NUAK2	1.23575	2.44846e-07
MFSD4A	-1.41038	0.0341213
FCMR	1.60474	0.00541361
CD34	2.78358	0.000743766
GNG4	1.95909	1.98688e-08
RASGRP3	1.93456	1.21047e-12
PAX8	1.44439	0.000269123
DNER	1.92036	5.27759e-09
CAPN14	2.39954	1.30686e-24
TFCP2L1	-1.02378	4.27734e-20
PLA2R1	-1.05679	2.56881e-13
IFIH1	1.01985	2.32001e-10
STK39	1.00597	6.08279e-10
STAT4	2.3088	0.00250905
STAT1	1.11514	1.89425e-17
AOX1	2.78184	7.66313e-10
CDK15	3.48708	1.98688e-08
NRP2	1.04155	0.00389745
CPS1	3.13595	2.57984e-07
DIRC3	2.17901	1.66729e-24
SERPINE2	1.50522	6.6552e-17
DOCK10	2.18262	0.0350876
ALKAL2	-1.87938	0.000136406
CMPK2	1.86574	1.34362e-26
RSAD2	2.2685	1.37599e-27
MYCN	-1.44482	4.84248e-29
LOC101928222	1.5427	0.0253117
XDH	2.31241	1.37917e-61
SIX2	-3.11665	1.33955e-05
LINC01118	1.35351	0.000526948
ATP6V1B1-AS1	-1.21966	0.00520759
ANKRD36BP2	-1.86602	0.0293943
IL1R2	1.92246	2.61397e-25
LINC01127	2.2491	4.03283e-09
IL36RN	3.62536	8.84553e-13
IL1RN	1.22858	6.17723e-14
MARCO	2.80249	0.000297
C1QL2	1.10271	0.0217359
MYO7B	3.38484	6.36349e-46
GPR17	2.89631	0.0124325
FAP	2.2151	4.89368e-08
DLX1	-1.28843	0.0105854
IGFBP5	-1.37949	1.61931e-30
CXCR1	3.14726	2.13588e-05
LINC01907	2.46965	3.16867e-05
B3GNT7	-1.05928	0.0144587
ALPG	1.06649	1.34329e-09
ITGA9	-1.06591	2.27369e-05
TP63	2.87607	1.24847e-06
MYH15	4.24358	7.35929e-14
PHLDB2	1.12379	1.40464e-14
PARP9	1.02473	4.29286e-14
BFSP2-AS1	1.97771	0.00910485
SPTSSB	-1.29252	7.67485e-11
LINC02015	1.09012	5.93643e-09
P3H2	1.77212	2.29325e-20
CLDN16	1.17241	0.0494728
OXTR	1.04878	3.69453e-06
WNT7A	2.0568	0.0073958
UBE2FP1	1.66693	0.000266853
SLC6A20	1.86914	1.41453e-06
CCR1	1.54303	0.000213061
LINC02009	3.1299	2.25119e-07
BSN	1.36436	3.32193e-08
ZBED2	2.33222	3.05783e-15
CSTA	3.81943	8.02461e-13
CP	-1.20263	3.2416e-06
TM4SF4	2.32511	3.92502e-05
LAMP3	1.46444	9.88539e-13
RTP4	2.12456	0.000132953
INPP4B	1.04475	6.82864e-08
LINC00504	2.94137	0.0230602
SLC4A4	1.09813	2.17006e-05
AREG	1.83287	5.16638e-10
TSPAN5	1.34984	1.62909e-10
LINC01091	-1.22522	0.00833002
HS3ST1	1.00795	0.000917324
PARM1	1.97887	0.000413942
ART3	-1.81806	0.0044032
HERC5	1.70619	2.94281e-12
SYNPO2	1.36713	0.0199698
RXFP1	1.18863	0.00124911
DDX60L	1.26101	1.41771e-13
DDX60	1.56655	1.41755e-17
LINC01612	2.71048	0.000439476
SOD3	-2.52171	0.000109388
KIT	-1.10506	0.0216497
KDR	-1.3977	4.78979e-06
HOPX	-1.50727	0.0362241
CXCL8	1.4873	0.000452735
EPGN	2.68613	3.15451e-09
BTC	1.10163	0.00269798
HERC6	1.83653	4.23582e-31
CXXC4	-1.02731	0.0215857
GASK1B	1.08781	0.000296658
MSMO1	-1.10462	7.96332e-06
TRIML2	2.07565	0.000696652
SLIT3	1.41688	3.1523e-05
DOCK2	1.46603	3.2764e-07
FYB1	2.05434	0.00486432
ITGA2	1.27153	3.41507e-15
NR2F1-AS1	1.13335	0.0118645
NR2F1	1.08551	0.00742113
TGFBI	1.35261	3.30807e-09
PCDHGA6	-1.00007	0.000388856
ABLIM3	1.81997	1.34063e-10
CSF1R	1.10238	1.33645e-09
SGCD	-2.45106	0.00040308
SLC12A7	-1.42789	2.96579e-14
TERT	-2.59937	0.0136766
IL7R	3.02532	3.21623e-30
DAB2	1.31111	2.05305e-07
HMGCS1	-1.29676	1.38313e-15
FST	1.35404	0.00932242
ACTBL2	2.91569	0.000627318
LINC02065	1.02236	0.00936496
MAP1B	1.25732	9.61748e-14
HBEGF	1.07552	9.62497e-08
PCDHB14	-1.10955	0.000886975
PDE6A	2.75289	1.79433e-05
SLC26A2	1.05949	4.48797e-10
ZNF300	-1.24113	4.7955e-07
ADRA1B	3.10845	1.14897e-12
C1QTNF2	1.67024	2.73692e-05
BACH2	1.61169	0.0351373
GRIK2	1.22777	8.07904e-06
LAMA2	1.34779	1.72558e-06
TIAM2	1.04636	0.00689418
NEDD9	1.47315	1.30686e-24
RIPOR2	1.54129	5.63076e-05
CLIC5	1.63377	7.12136e-10
ADGRF5	3.11402	0.000408044
ADGRF4	1.88314	4.43489e-19
PKHD1	2.84314	1.21292e-07
KCNQ5	1.64426	2.14718e-10
NT5E	1.88893	1.51145e-29
FYN	1.38344	2.4166e-14
LINC02541	1.06997	0.0427247
ROS1	1.69495	2.44218e-28
PLEKHG1	1.29964	0.00535926
ADTRP	1.91877	1.44497e-06
RNF182	1.82168	1.35394e-13
ID4	1.0173	6.01488e-08
SLC17A4	2.42688	0.0472355
HLA-F	1.27203	1.87254e-14
CFB	1.09318	2.7721e-11
GPSM3	1.28755	0.000271006
HLA-DOB	1.35886	6.9242e-06
SPDEF	-1.10501	4.72699e-11
LCAL1	3.24556	0.0102682
DDO	1.72406	5.56039e-08
LINC02518	1.76471	1.27846e-06
CCN2	1.38863	5.67256e-22
VNN1	1.77163	0.000270376
TNFAIP3	1.54674	5.97581e-14
RAET1L	2.07143	0.0373773
LOC101929297	2.46589	7.216e-06
THSD7A	2.08294	1.96885e-20
HDAC9	1.15951	1.22537e-09
PDE1C	1.71859	1.11181e-19
LUARIS	3.06433	0.00173611
COMETT	3.13036	0.000380706
PLXNA4	2.11266	0.000630908
MGAM	1.9889	0.0163892
SOSTDC1	-1.40296	6.37309e-20
AGR2	-1.0889	4.54589e-06
LINC02889	1.29566	0.0068571
LOC100506178	2.23409	0.00411491
GPNMB	1.40778	5.56072e-29
LOC730338	1.01236	0.00189275
ELDR	1.12784	6.48808e-09
FKBP9P1	1.42165	0.000210618
STEAP1	1.99897	0.0119525
SAMD9L	1.2802	7.8569e-08
CCDC71L	1.0331	9.86311e-15
STRIP2	1.37945	8.19151e-19
CPA4	2.03425	6.59914e-67
AKR1B1	1.12293	1.00757e-19
FAM180A	1.82223	0.00161288
INSIG1	-1.7203	3.35812e-33
GDAP1	1.56925	2.32874e-08
NCALD	-1.00702	0.026275
LOXL2	1.02121	3.63789e-11
LETM2	1.10788	1.54939e-06
ANK1	1.54714	6.60657e-13
FLJ42969	1.45851	9.94051e-07
ANGPT1	-1.24962	0.00566433
SYBU	1.26408	6.17285e-18
LINC00536	1.59119	7.8947e-05
FER1L6	3.52147	2.27369e-05
FGL1	2.314	2.28506e-05
LINC00589	2.84813	1.40721e-06
NPBWR1	1.64836	6.90803e-07
GEM	1.82396	0.0069644
KLHL38	1.17798	0.00561274
SQLE	-1.11022	6.12955e-15
POU5F1B	1.30796	0.00805418
SLURP2	-1.77658	0.0219972
GLIS3	1.17503	0.0237711
DDX58	1.07509	1.08557e-07
GABBR2	1.61154	0.0181578
GDA	1.6194	0.00256296
COL15A1	3.53733	3.58949e-19
LPAR1	3.61835	0.00122799
SVEP1	1.51793	3.31161e-05
TNC	1.5994	4.60627e-25
CD274	2.85974	1.55336e-11
ECM2	1.58386	0.0326587
KLF4	1.35191	3.05783e-15
CTNNAL1	1.23083	0.000210125
PRRX2	-1.22099	0.00936091
FIBCD1	1.24386	0.000637554
LRRC26	-1.24238	8.20633e-05
SRPX2	1.42757	2.43313e-14
ACE2	2.84288	1.00783e-15
PLAC1	2.19372	2.1377e-06
L1CAM	1.83281	1.57262e-13
TLR7	2.11928	2.43526e-07
LINC02154	4.52912	1.08651e-40
MAOA	1.20921	1.74895e-08
SYP	1.29576	0.00821903
CD40LG	2.41464	0.0441226
LINC00892	1.80055	3.60207e-09
MAGEC1	2.02803	0.0271822
KCNMA1	2.032	0.00108835
AKR1C1	-1.62014	4.45098e-41
LINC02643	1.57029	0.00113801
MIR1915HG	1.01417	2.91095e-07
ZNF365	1.65208	3.64973e-06
COL17A1	3.55517	9.13494e-27
PLEKHS1	-1.29964	7.67788e-05
LINC00702	2.62541	0.0206499
MANCR	1.62931	1.43629e-06
AKR1C3	-1.50222	1.20627e-21
AKR1C2	-1.91322	7.46508e-62
LASTR	1.93563	0.0451283
SFTA1P	1.24952	6.47601e-13
DKK1	2.53301	4.56426e-46
LNCAROD	3.6294	6.02651e-21
HKDC1	2.39889	2.95596e-10
MAT1A	1.87207	1.34703e-18
FAM25A	2.07221	0.0456192
IFIT2	1.9345	2.87999e-18
IFIT3	2.20482	3.72238e-41
IFIT1	2.04231	1.71307e-33
IFIT5	1.38	2.77179e-09
ANKRD1	1.64312	4.50267e-13
ANKRD2	1.05941	0.000327249
ABCC2	2.47803	2.72678e-17
ACSL5	1.16494	0.0277436
PNLIPRP3	2.06061	5.18637e-05
CDKN1C	-1.39709	0.00105623
SYTL2	1.16451	4.0518e-09
PRSS23	1.19959	3.98553e-22
HEPHL1	1.45059	0.0361497
GRAMD1B	1.2026	2.77651e-05
IFITM1	1.09282	2.38881e-15
MUC5B	-2.4912	7.9829e-30
OR5E1P	1.69944	0.0412361
NLRP10	3.01253	2.76254e-16
ADM	1.16483	9.58796e-07
RASSF10	-1.54359	5.18399e-20
CHRM4	1.62396	0.0205718
TCN1	2.29075	5.18399e-20
BATF2	2.46029	5.99744e-10
FOSL1	1.63094	1.70439e-17
CST6	1.90699	1.50721e-20
CATSPER1	2.05545	0.0119829
FOLR1	1.41661	3.27955e-07
MOGAT2	-1.04658	0.0045991
CASP1	1.00679	0.0451283
COLCA1	-1.00336	0.00473638
ROBO4	2.4124	5.9172e-07
SLC37A2	1.57536	1.44365e-13
LOC100288798	1.09896	0.000462117
HMGA2	1.18413	0.0176302
PTPRB	2.19954	0.000919508
CCDC63	2.43799	0.0107884
OAS2	2.56065	7.46508e-62
LINC01234	3.79035	4.6204e-05
WNT5B	1.0722	0.015381
FAM66C	1.30605	0.0215118
A2ML1	2.08589	2.27822e-08
OLR1	1.40188	1.96695e-10
LINC01559	2.0419	2.19796e-08
AMIGO2	1.24027	1.02101e-10
FAIM2	-1.09475	0.00012735
KRT6A	1.38352	1.74336e-11
KRT3	2.62376	0.00435384
RDH5	-2.42354	0.0496167
INHBE	1.39103	0.000854912
SOCS2-AS1	1.83154	0.024925
SOCS2	1.03985	1.48603e-05
NUAK1	1.38335	1.41755e-17
LINC01405	1.3126	1.746e-05
OAS1	1.19564	3.23034e-17
OAS3	1.65175	5.27055e-43
OASL	1.69242	4.84452e-14
MYO16	1.95964	0.00407931
LCP1	1.14048	0.000115918
SCEL	2.1411	1.22681e-05
TMEM255B	2.20331	1.69858e-11
GPR12	-1.86466	3.13057e-09
OLFM4	1.25245	2.65291e-20
LINC00460	2.66448	0.0181021
PRECSIT	1.05777	7.12683e-05
LINC00431	3.08506	2.29836e-26
GAS6-DT	1.38795	0.0339834
LINC00565	2.54406	0.0141381
SYT16	1.88945	1.35545e-07
SAMD4A	1.4951	3.36558e-20
DIO2	2.11324	1.58119e-27
LINC00520	2.04384	0.000107868
PLEKHD1	-1.47615	0.000353877
LINC01269	1.91228	5.88619e-05
IFI27	3.1699	4.57705e-14
SERPINA1	1.24073	3.37795e-15
GPR176	1.06057	6.46395e-06
THBS1	1.06384	1.24756e-20
ALDH1A2	1.0814	0.00648573
RASGRF1	1.35289	2.98882e-14
CPEB1	1.49149	0.00139589
MAP1A	1.00096	0.0423319
GCNT3	1.34233	1.19761e-07
LOC101929457	-2.25582	0.0199425
LOC100129540	1.53409	0.0381853
ABAT	1.03275	6.82864e-08
ITGAM	2.69744	0.00298099
SLC6A2	1.0339	2.67737e-10
PLLP	-1.70199	0.00292646
HYDIN	2.45831	0.0125725
LINC02178	2.72339	1.81762e-05
HAS3	1.39043	2.69369e-05
CALB2	1.61756	4.4204e-14
TUBB3	1.12226	9.50644e-08
SLC43A2	-1.22533	2.4249e-10
TRPV3	1.41605	0.000588745
MRC2	-1.04699	0.00143407
AXIN2	-1.1671	4.22078e-06
CAMKK1	-1.55941	0.00257972
XAF1	2.24061	8.59841e-30
CD68	1.4791	1.18409e-08
ALOXE3	2.31001	8.2472e-08
RNF222	1.16962	1.75056e-05
RHBDL3	1.0099	7.45922e-05
CCL5	1.96758	0.00477799
STAC2	-2.65674	9.86311e-15
KRTAP3-1	3.21434	0.00063515
KRT13	1.32099	0.000227926
CNTNAP1	1.21701	0.000390596
TMEM100	-1.0373	3.16878e-07
NOG	1.40182	0.0181578
WFDC21P	1.06189	0.000296388
ACE	-1.07751	0.000163387
MILR1	1.26525	1.06289e-13
FASN	-1.12704	9.93463e-11
PTPRM	1.09225	1.21053e-12
ZBTB7C	-1.08879	5.64111e-08
LAMA3	1.59263	4.81393e-17
ALPK2	3.48192	9.47322e-24
ROCK1P1	1.09805	0.000354986
ADCYAP1	1.47982	2.92475e-05
LINC01443	1.64251	0.00381543
LINC01444	2.05833	1.36484e-10
SERPINB7	2.30224	3.87739e-39
PSG9	1.36145	1.92327e-17
PTPRH	1.49012	8.43979e-11
PALM	-1.04884	1.16725e-06
CAPS	-1.57691	9.62953e-11
CD70	1.19095	0.000462052
ANGPTL4	-1.47912	1.39198e-06
UCA1	1.86642	4.45098e-41
HSH2D	1.71135	0.00181182
BST2	1.55571	1.23441e-32
UNC13A	1.76747	1.80561e-13
CRLF1	1.34377	8.93028e-08
MIR6887	-2.44474	0.022762
APLP1	1.02719	3.30807e-09
ACP7	1.04489	4.13796e-07
AXL	1.22784	2.95706e-05
TMEM145	1.92628	5.73882e-05
CXCL17	1.68906	0.0135404
PSG10P	2.92584	0.00126193
PSG6	1.77158	1.50148e-05
PSG1	2.78037	3.58949e-19
PSG11	2.44836	0.0252566
PSG2	2.29262	0.00107576
PSG5	2.32876	2.14217e-22
PSG4	2.19576	1.66812e-24
LOC284344	1.60983	1.6531e-12
CD177	1.05371	0.00859882
IGSF23	1.65574	0.000400712
IGFL4	-1.11863	0.0173734
IGFL1	2.29324	9.84757e-06
CD37	-1.08803	0.000146552
FPR1	3.31259	4.07339e-07
ZNF582-AS1	-1.02465	0.00586573
PEG3	1.52375	0.00825774
SIRPB1	3.93584	2.43026e-08
ISM1	3.43852	0.000697743
ANGPT4	2.26652	1.41676e-07
SIRPB2	3.60202	3.38323e-05
SLC4A11	-1.28695	6.9735e-16
LRRN4	2.1898	0.0123052
RALY-AS1	1.14398	0.0203578
KCNS1	1.30839	5.93643e-09
MIR99AHG	-1.517	0.000182951
LINC00160	2.28303	0.00107115
ABCG1	1.06662	4.13969e-11
MX1	2.22274	6.77648e-90
ZDHHC8P1	1.08397	0.0469596
TMEM211	-1.52083	0.000671203
KIAA1671-AS1	-1.05444	4.49321e-05
RASL10A	-1.63819	0.00846651
LOC91370	1.09631	0.00587531
LOC100506271	1.72293	0.000277651
MAPK11	1.11579	3.74675e-06
KLHDC7B	1.37506	9.39303e-10
MAPK8IP2	2.40993	3.34287e-18
