## Supplemental Table 2 for "Immunohistochemical Profiling of Histone Modification Biomarkers Identifies Subtype-Specific Epigenetic Signatures and Potential Drug Targets in Breast Cancer"

### Sheet: Table S2a
Table S2a: Upregulated GSEA identified in MCF-7 cells (p < 0.05), n=50
Gene Set Name	Genes in Gene Set (K)	Description	Genes in Overlap (k)	k/K	p-value	FDR q-value
GOZGIT_ESR1_TARGETS_DN	786	Genes down-regulated in TMX2-28 cells (breast cancer) which do not express ESR1 [GeneID=2099]) compared to the parental MCF7 cells which do.	17	0.0216	6.3e-12	5.46e-08
LIU_OVARIAN_CANCER_TUMORS_AND_XENOGRAFTS_XDGS_DN	1714	Genes differentially expressed between PDX and donor tumor samples from nine ovarian cancer patients.	23	0.0134	1.38e-11	5.96e-08
MEK_UP.V1_UP	195	Genes up-regulated in MCF-7 cells (breast cancer) positive for ESR1 [Gene ID=2099] MCF-7 cells (breast cancer) stably over-expressing constitutively active MAP2K1 [Gene ID=5604] gene.	10	0.0513	4.76e-11	1.37e-07
MODULE_55	832	Genes in the cancer module 55.	16	0.0192	1.56e-10	2.84e-07
MODULE_88	835	Heart, liver, kidney and pancreas metabolic and xenobiotic response genes.	16	0.0192	1.64e-10	2.84e-07
DODD_NASOPHARYNGEAL_CARCINOMA_DN	1816	Genes down-regulated in nasopharyngeal carcinoma (NPC) compared to the normal tissue.	22	0.0121	2.86e-10	4.13e-07
MODULE_6	415	Trachea genes.	12	0.0289	3.85e-10	4.76e-07
MODULE_23	563	Liver genes - metabolism and xenobiotics.	13	0.0231	1.05e-09	1.14e-06
SMID_BREAST_CANCER_BASAL_DN	699	Genes down-regulated in basal subtype of breast cancer samles.	14	0.02	1.43e-09	1.38e-06
SMID_BREAST_CANCER_ERBB2_UP	152	Genes up-regulated in the erbb2 subype of breast cancer samples, characterized by higher expression of ERBB2 [GeneID=2064].	8	0.0526	3.62e-09	3.13e-06
CARRILLOREIXACH_HEPATOBLASTOMA_VS_NORMAL_DN	1257	Genes down-regulated in hepatoblastoma (HB) tumors as compared with non-tumor (NT) adjacent tissue.	17	0.0135	7.98e-09	6.28e-06
MODULE_93	182	Oxidoreductases.	8	0.044	1.49e-08	1.07e-05
MODULE_117	723	Signaling.	13	0.018	2.05e-08	1.37e-05
SENESE_HDAC3_TARGETS_UP	495	Genes up-regulated in U2OS cells (osteosarcoma) upon knockdown of HDAC3 [GeneID=8841] by RNAi.	11	0.0222	3.23e-08	2e-05
GAVISH_3CA_MALIGNANT_METAPROGRAM_30_PDAC_CLASSICAL	50	Genes upregulated in subsets of cells of a given type within various tumors	5	0.1	1.39e-07	8.02e-05
HSIAO_LIVER_SPECIFIC_GENES	249	Liver selective genes	8	0.0321	1.67e-07	9.03e-05
LIN_SILENCED_BY_TUMOR_MICROENVIRONMENT	107	Genes downregulated in MCF10A cells (breast cancer) co-cultured with cancer-associated fibroblasts (CAF).	6	0.0561	2.42e-07	0.000123
CAIRO_HEPATOBLASTOMA_DN	267	Genes down-regulated in hepatoblastoma samples compared to normal liver tissue.	8	0.03	2.84e-07	0.000137
LIU_PROSTATE_CANCER_DN	493	Genes down-regulated in prostate cancer samples.	10	0.0203	3.26e-07	0.000147
DOANE_RESPONSE_TO_ANDROGEN_UP	185	Genes up-regulated in MDA-MB-453 cells (class A ER(-) [GeneID=2099] breast cancer) after exposure to the androgen R1881 [PubChem=13766].	7	0.0378	3.4e-07	0.000147
LEE_LIVER_CANCER_SURVIVAL_UP	187	Genes highly expressed in hepatocellular carcinoma with good survival.	7	0.0374	3.66e-07	0.000151
REACTOME_METABOLISM_OF_VITAMINS_AND_COFACTORS	198	Metabolism of vitamins and cofactors	7	0.0354	5.38e-07	0.000212
DOANE_BREAST_CANCER_CLASSES_UP	72	Genes up-regulated in ER(-) / PR(-) breast tumors (do not express ESR1 and PGR [GeneID=2099;5241]) with molecular similarity to ER(+) (class A) relative to the rest of the ER(-) / PR(-) samples (class B).	5	0.0694	8.8e-07	0.000331
PTEN_DN.V2_UP	139	Genes up-regulated in HCT116 cells (colon carcinoma) upon knockdown of PTEN [Gene ID=5728] by RNAi.	6	0.0432	1.13e-06	0.000408
LI_ESTROGENE_LATE_E2_RESPONSE_DN	80	High confident estrogen down-regulated genes in early treatment duration (&ge; 24 hours) in breast cancer cells merged from 44 NGS datasets-based comparisons (10% topmost down-regulated genes and consistent in at least 40% comparisons).	5	0.0625	1.49e-06	0.000516
NFE2L2.V2	469	Genes down-regulated in MEF cells (embryonic fibroblasts) after knockout of NFE2L2 [Gene ID=4780] gene.	9	0.0192	2.05e-06	0.000682
RICKMAN_HEAD_AND_NECK_CANCER_D	40	Cluster d: genes identifying an intrinsic group in head and neck squamous cell carcinoma (HNSCC).	4	0.1	2.65e-06	0.000851
CREIGHTON_ENDOCRINE_THERAPY_RESISTANCE_5	491	The 'group 5 set' of genes associated with acquired endocrine therapy resistance in breast tumors expressing ESR1 but not ERBB2 [GeneID=2099;2064].	9	0.0183	2.97e-06	0.000919
LI_ESTROGENE_BIDIRECTIONAL_E2_RESPONSE	100	Bidirectional estrogen regulated genes in breast cancer cell lines merged from 146 NGS datasets-based comparisons (present in the top 10% of both upregulated and downregulated targets in at least 10% of comparisons).	5	0.05	4.49e-06	0.0013
JINESH_BLEBBISHIELD_TO_IMMUNE_CELL_FUSION_PBSHMS_DN	387	Genes Downregulated in PBSHMS (RT4 blebbishield-to-immune cell fusion)	8	0.0207	4.52e-06	0.0013
HUANG_FOXA2_TARGETS_UP	47	Genes up-regulated in H358 cells (lung cancer) by inducible expression of FOXA2 [GeneID=3170] in a Tet-off system.	4	0.0851	5.12e-06	0.00143
WP_METAPATHWAY_BIOTRANSFORMATION_PHASE_I_AND_II	183	Metapathway biotransformation Phase I and II	6	0.0328	5.55e-06	0.00146
WU_CELL_MIGRATION	183	Genes associated with migration rate of 40 human bladder cancer cells.	6	0.0328	5.55e-06	0.00146
TONKS_TARGETS_OF_RUNX1_RUNX1T1_FUSION_HSC_UP	184	Genes up-regulated in normal hematopoietic progenitors by RUNX1-RUNX1T1 [GeneID=861;862] fusion.	6	0.0326	5.73e-06	0.00146
WP_VITAMIN_D_RECEPTOR_PATHWAY	185	Vitamin D receptor pathway	6	0.0324	5.91e-06	0.00146
GAVISH_3CA_METAPROGRAM_EPITHELIAL_PDAC_RELATED_1	50	Genes upregulated in subsets of cells of a given type within various tumors	4	0.08	6.57e-06	0.00156
NABA_MATRISOME	1026	Ensemble of genes encoding extracellular matrix and extracellular matrix-associated proteins	12	0.0117	6.65e-06	0.00156
WANG_MLL_TARGETS	294	Genes requiring MLL [GeneID=4297] for H3K4me3 and expression in MEF cells (embryonic fibroblast).	7	0.0238	7.35e-06	0.00167
TONKS_TARGETS_OF_RUNX1_RUNX1T1_FUSION_HSC_DN	193	Genes down-regulated in normal hematopoietic progenitors by RUNX1-RUNX1T1 [GeneID=861;862] fusion.	6	0.0311	7.53e-06	0.00167
KEGG_STEROID_HORMONE_BIOSYNTHESIS	55	Steroid hormone biosynthesis	4	0.0727	9.64e-06	0.00209
MODULE_5	434	Lung genes.	8	0.0184	1.04e-05	0.00219
AZARE_NEOPLASTIC_TRANSFORMATION_BY_STAT3_DN	18	Genes down-regulated in RWPE-1 cells (prostate cancer) upon expression of constitutively active form of STAT3 [GeneID=6774].	3	0.1667	1.06e-05	0.00219
RIGGI_EWING_SARCOMA_PROGENITOR_UP	437	Genes up-regulated in mesenchymal stem cells (MSC) engineered to express EWS-FLI1 [GeneID=2130;2321] fusion protein.	8	0.0183	1.09e-05	0.0022
SMID_BREAST_CANCER_LUMINAL_B_DN	587	Genes down-regulated in the luminal B subtype of breast cancer.	9	0.0153	1.24e-05	0.00245
REACTOME_ARACHIDONIC_ACID_METABOLISM	59	Arachidonic acid metabolism	4	0.0678	1.28e-05	0.00246
SCHAEFFER_PROSTATE_DEVELOPMENT_48HR_UP	450	Genes up-regulated in the urogenital sinus (UGS) of day E16 females exposed to the androgen dihydrotestosterone [PubChem=10635] for 48 h.	8	0.0178	1.35e-05	0.00254
MODULE_24	453	Fetal liver genes - metabolism and xenobiotics.	8	0.0177	1.41e-05	0.0026
FARMER_BREAST_CANCER_APOCRINE_VS_LUMINAL	327	Genes which best discriminate between two groups of breast cancer according to the status of ESR1 and AR [GeneID=2099;367]: apocrine (ESR1- AR+) and luminal (ESR1+ AR+).	7	0.0214	1.46e-05	0.00264
MODULE_48	335	Genes in the cancer module 48.	7	0.0209	1.71e-05	0.00298
MINGUEZ_LIVER_CANCER_VASCULAR_INVASION_DN	21	Genes under-expressed in hepatocellular carcinoma (HCC) with vascular invasion.	3	0.1429	1.72e-05	0.00298

### Sheet: Table S2b
Table S2b: Downregulated GSEA identified in MCF-7 cells (p < 0.05), n=50
Gene Set Name	Genes in Gene Set (K)	Description	Genes in Overlap (k)	k/K	p-value	FDR q-value
NABA_MATRISOME	1026	Ensemble of genes encoding extracellular matrix and extracellular matrix-associated proteins	18	0.0175	4.81e-12	2.95e-08
LIU_OVARIAN_CANCER_TUMORS_AND_XENOGRAFTS_XDGS_DN	1714	Genes differentially expressed between PDX and donor tumor samples from nine ovarian cancer patients.	22	0.0128	6.82e-12	2.95e-08
MOHANKUMAR_HOXA1_TARGETS_DN	176	Down-regulated in MCF7 cells (breast cancer) by HOXA1 [GeneID=3198].	8	0.0455	4.22e-09	1.22e-05
TURASHVILI_BREAST_DUCTAL_CARCINOMA_VS_DUCTAL_NORMAL_DN	206	Genes down-regulated in ductal carcinoma vs normal ductal breast cells.	8	0.0388	1.45e-08	3.13e-05
HARRIS_BRAIN_CANCER_PROGENITORS	43	Genes from the brain cancer stem (cancer stem cell, CSC) signature.	5	0.1163	3.41e-08	5.9e-05
SMID_BREAST_CANCER_LUMINAL_B_DN	587	Genes down-regulated in the luminal B subtype of breast cancer.	11	0.0187	4.85e-08	7e-05
LIM_MAMMARY_STEM_CELL_UP	479	Genes consistently up-regulated in mammary stem cells both in mouse and human species.	10	0.0209	7.58e-08	7.89e-05
LI_ESTROGENE_BIDIRECTIONAL_E2_RESPONSE	100	Bidirectional estrogen regulated genes in breast cancer cell lines merged from 146 NGS datasets-based comparisons (present in the top 10% of both upregulated and downregulated targets in at least 10% of comparisons).	6	0.06	7.65e-08	7.89e-05
LI_ESTROGENE_MCF7_E2_RESPONSE_UP	51	High confident estrogen up-regulated genes exclusively in MCF7 cells merged from 74 NGS datasets-based comparisons (10% topmost up-regulated genes and consistent in at least 50% comparisons).	5	0.098	8.2e-08	7.89e-05
HUPER_BREAST_BASAL_VS_LUMINAL_UP	53	Genes up-regulated in basal mammary epithelial cells compared to the luminal ones.	5	0.0943	9.99e-08	8.65e-05
NABA_CORE_MATRISOME	275	Ensemble of genes encoding core extracellular matrix including ECM glycoproteins, collagens and proteoglycans	8	0.0291	1.34e-07	0.000106
PLASARI_TGFB1_TARGETS_10HR_UP	196	Genes up-regulated in MEF cells (embryonic fibroblast) upon stimulation with TGFB1 [GeneID=7040] for 10 h.	7	0.0357	2.13e-07	0.000154
BENPORATH_SUZ12_TARGETS	1035	Set 'Suz12 targets': genes identified by ChIP on chip as targets of the Polycomb protein SUZ12 [GeneID=23512] in human embryonic stem cells.	13	0.0126	2.8e-07	0.000182
SWEET_LUNG_CANCER_KRAS_DN	422	Genes down-regulated in the Kras2LA mouse lung cancer model with mutated KRAS [GeneID=3845].	9	0.0213	2.95e-07	0.000182
DELYS_THYROID_CANCER_UP	445	Genes up-regulated in papillary thyroid carcinoma (PTC) compared to normal tissue.	9	0.0202	4.59e-07	0.000265
BMI1_DN.V1_DN	140	Genes down-regulated in DAOY cells (medulloblastoma) upon knockdown of BMI1 [Gene ID=648] gene by RNAi.	6	0.0429	5.63e-07	0.000305
TSAI_RESPONSE_TO_RADIATION_THERAPY	32	Genes up-regulated in response to both single dose and fractionated radiation that were common to all three cell lines studied.	4	0.125	6.41e-07	0.000327
ONDER_CDH1_TARGETS_2_DN	473	Genes down-regulated in HMLE cells (immortalized nontransformed mammary epithelium) after E-cadhedrin (CDH1) [GeneID=999] knockdown by RNAi.	9	0.019	7.61e-07	0.000364
HUANG_DASATINIB_SENSITIVITY_UP	80	Genes whose expression positively correlated with sensitivity of breast cancer cell lines to dasatinib [PubChem=3062316].	5	0.0625	8e-07	0.000364
GOZGIT_ESR1_TARGETS_DN	786	Genes down-regulated in TMX2-28 cells (breast cancer) which do not express ESR1 [GeneID=2099]) compared to the parental MCF7 cells which do.	11	0.014	8.77e-07	0.000379
HESS_TARGETS_OF_HOXA9_AND_MEIS1_DN	84	Genes down-regulated in hematopoietic precursor cells conditionally expressing HOXA9 and MEIS1 [GeneID=3205;4211].	5	0.0595	1.02e-06	0.000421
MODULE_1	368	Ovary genes.	8	0.0217	1.21e-06	0.000464
MA_RAT_AGING_DN	161	Genes down-regulated across multiple cell types from nine tissues during rat aging.	6	0.0373	1.28e-06	0.000464
KANG_IMMORTALIZED_BY_TERT_UP	88	Up-regulated genes in the signature of adipose stromal cells (ADSC) immortalized by forced expression of telomerase (TERT) [GeneID=7015].	5	0.0568	1.29e-06	0.000464
JAEGER_METASTASIS_DN	260	Genes down-regulated in metastases from malignant melanoma compared to the primary tumors.	7	0.0269	1.42e-06	0.000491
MODULE_64	517	Membranal receptors.	9	0.0174	1.58e-06	0.000527
JINESH_BLEBBISHIELD_TRANSFORMED_STEM_CELL_SPHERES_UP	170	Genes up-regulated in transformed spheres compared to blebbishields from RT4 cells	6	0.0353	1.75e-06	0.000561
CREIGHTON_ENDOCRINE_THERAPY_RESISTANCE_1	534	The 'group 1 set' of genes associated with acquired endocrine therapy resistance in breast tumors expressing ESR1 and ERBB2 [GeneID=2099;2064].	9	0.0169	2.06e-06	0.000637
MODULE_84	546	Immune (humoral) and inflammatory response.	9	0.0165	2.47e-06	0.000735
REN_ALVEOLAR_RHABDOMYOSARCOMA_DN	407	Genes commonly down-regulated in human alveolar rhabdomyosarcoma (ARMS) and its mouse model overexpressing PAX3-FOXO1 [GeneID=5077;2308] fusion.	8	0.0197	2.55e-06	0.000735
MODULE_6	415	Trachea genes.	8	0.0193	2.94e-06	0.000821
CHICAS_RB1_TARGETS_CONFLUENT	567	Genes up-regulated in confluent IMR90 cells (fibroblast) after knockdown of RB1 [GeneID=5925] by RNAi.	9	0.0159	3.35e-06	0.000907
BOQUEST_STEM_CELL_CULTURED_VS_FRESH_UP	427	Genes up-regulated in cultured stromal stem cells from adipose tissue, compared to the freshly isolated cells.	8	0.0187	3.62e-06	0.000921
GAVISH_3CA_MALIGNANT_METAPROGRAM_40_PDAC_RELATED	50	Genes upregulated in subsets of cells of a given type within various tumors	4	0.08	3.99e-06	0.000921
GAVISH_3CA_METAPROGRAM_EPITHELIAL_EPI3	50	Genes upregulated in subsets of cells of a given type within various tumors	4	0.08	3.99e-06	0.000921
GAVISH_3CA_METAPROGRAM_FIBROBLASTS_CAF_1	50	Genes upregulated in subsets of cells of a given type within various tumors	4	0.08	3.99e-06	0.000921
LIU_IL13_PRIMING_MODEL	15	Genes up-regulated in BEAS-2B cells (bronchial epithelium) stimulated with IL13 [GeneID=3596] on days 1 to 3, rested on days 4 and 5, and then restimulated on day 6 for 1 h before lysis (priming model).	3	0.2	4.08e-06	0.000921
BENPORATH_ES_WITH_H3K27ME3	1115	Set 'H3K27 bound': genes posessing the trimethylated H3K27 (H3K27me3) mark in their promoters in human embryonic stem cells, as identified by ChIP on chip.	12	0.0108	4.11e-06	0.000921
RIGGI_EWING_SARCOMA_PROGENITOR_UP	437	Genes up-regulated in mesenchymal stem cells (MSC) engineered to express EWS-FLI1 [GeneID=2130;2321] fusion protein.	8	0.0183	4.29e-06	0.000921
NABA_MATRISOME_ASSOCIATED	751	Ensemble of genes encoding ECM-associated proteins including ECM-affilaited proteins, ECM regulators and secreted factors	10	0.0133	4.41e-06	0.000921
HALLMARK_EPITHELIAL_MESENCHYMAL_TRANSITION	200	Genes defining epithelial-mesenchymal transition, as in wound healing, fibrosis and metastasis.	6	0.03	4.47e-06	0.000921
HALLMARK_ESTROGEN_RESPONSE_LATE	200	Genes defining late response to estrogen.	6	0.03	4.47e-06	0.000921
BLANCO_MELO_HUMAN_PARAINFLUENZA_VIRUS_3_INFECTION_A594_CELLS_UP	204	Genes up-regulated in HPIV3 (A549 cells, MOI: 2, 24hpi)	6	0.0294	5.01e-06	0.000986
REACTOME_DEFECTIVE_GALNT3_CAUSES_HFTC	16	Defective GALNT3 causes HFTC	3	0.1875	5.01e-06	0.000986
HOELZEL_NF1_TARGETS_DN	118	Genes down-regulated in SH-SY5Y cells (neuroblastoma) after knockdown of NF1 [GeneID=4763] by RNAi.	5	0.0424	5.47e-06	0.00105
CHARAFE_BREAST_CANCER_LUMINAL_VS_BASAL_DN	457	Genes down-regulated in luminal-like breast cancer cell lines compared to the basal-like ones.	8	0.0175	5.95e-06	0.00111
REACTOME_DEFECTIVE_C1GALT1C1_CAUSES_TNPS	17	Defective C1GALT1C1 causes TNPS	3	0.1765	6.08e-06	0.00111
LEE_BMP2_TARGETS_UP	780	Genes up-regulated in uterus upon knockout of BMP2 [GeneID=650].	10	0.0128	6.15e-06	0.00111
CHEBOTAEV_GR_TARGETS_DN	124	Genes down-regulated in follicular epithelial stem cells after transgenic expression of GR [GeneID=2908] under control of the keratin5 (K5) [GeneID=3852] promoter.	5	0.0403	6.96e-06	0.00123
SMID_BREAST_CANCER_NORMAL_LIKE_UP	485	Genes up-regulated in the normal-like subtype of breast cancer.	8	0.0165	9.16e-06	0.00159

### Sheet: Table S2c
Table S2c: Upregulated GSEA identified in MDA-MB-231 cells (p < 0.05), n=50
Gene Set Name	Genes in Gene Set (K)	Description	Genes in Overlap (k)	k/K	p-value	FDR q-value
REACTOME_CHOLESTEROL_BIOSYNTHESIS	27	Cholesterol biosynthesis	16	0.5926	4.97e-32	4.31e-28
WP_CHOLESTEROL_SYNTHESIS_DISORDERS	18	Cholesterol synthesis disorders	14	0.7778	8.21e-31	3.55e-27
WP_ENTEROCYTE_CHOLESTEROL_METABOLISM	36	Enterocyte cholesterol metabolism	16	0.4444	2.7e-29	7.79e-26
WP_CHOLESTEROL_METABOLISM_WITH_BLOCH_AND_KANDUTSCHRUSSELL_PATHWAYS	47	Cholesterol metabolism with Bloch and Kandutsch-Russell pathways	17	0.3617	3.7e-29	8e-26
WP_CHOLESTEROL_METABOLISM	72	Cholesterol metabolism	18	0.25	1.93e-27	3.34e-24
HALLMARK_CHOLESTEROL_HOMEOSTASIS	74	Genes involved in cholesterol homeostasis.	18	0.2432	3.36e-27	4.85e-24
WP_CHOLESTEROL_BIOSYNTHESIS_PATHWAY	15	Cholesterol biosynthesis pathway	12	0.8	8.2e-27	1.01e-23
HORTON_SREBF_TARGETS	24	Genes up-regulated in liver from mice transgenic for SREBF1 or SREBF2 [GeneID = 6720, 6721] and down-regulated in mice lacking SCAP [GeneID=22937].	13	0.5417	1.7e-25	1.83e-22
SCHMIDT_POR_TARGETS_IN_LIMB_BUD_UP	27	Genes up-regulated in E12.5 forelimb buds with POR [GeneID=5447] knockout.	13	0.4815	1.35e-24	1.3e-21
KEGG_MEDICUS_REFERENCE_CHOLESTEROL_BIOSYNTHESIS	13	Pathway Definition from KEGG: Farnesyl-PP -- FDFT1 >> SQLE >> LSS >> CYP51A1 >> (TM7SF2,LBR) >> MSMO1 >> NSDHL >> HSD17B7 >> DHCR24 >> EBP >> SC5D -> 7-DHC -- DHCR7 -> Cholesterol	10	0.7692	3.37e-22	2.92e-19
WP_CHOLESTEROL_BIOSYNTHESIS_PATHWAY_IN_HEPATOCYTES	111	Cholesterol biosynthesis pathway in hepatocytes	17	0.1532	4.9e-22	3.85e-19
MODULE_432	15	Genes in the cancer module 432.	10	0.6667	3.51e-21	2.53e-18
KEGG_STEROID_BIOSYNTHESIS	17	Steroid biosynthesis	10	0.5882	2.26e-20	1.5e-17
REACTOME_REGULATION_OF_CHOLESTEROL_BIOSYNTHESIS_BY_SREBP_SREBF	55	Regulation of cholesterol biosynthesis by SREBP (SREBF)	13	0.2364	8.82e-20	5.45e-17
REACTOME_METABOLISM_OF_STEROIDS	154	Metabolism of steroids	17	0.1104	1.6e-19	9.22e-17
REACTOME_ACTIVATION_OF_GENE_EXPRESSION_BY_SREBF_SREBP	42	Activation of gene expression by SREBF (SREBP)	12	0.2857	1.81e-19	9.79e-17
WILCOX_RESPONSE_TO_PROGESTERONE_UP	153	Genes up-regulated in primary cultures of ovarian surface epithlium cells exposed to progesterone [PubChem=5994] for 5 days.	15	0.098	1.41e-16	7.19e-14
WP_FATTY_ACIDS_AND_LIPOPROTEINS_TRANSPORT_IN_HEPATOCYTES	381	Fatty acids and lipoproteins transport in hepatocytes	20	0.0525	2.25e-16	1.08e-13
MTOR_UP.V1_UP	169	Genes up-regulated by everolimus [PubChem = 6442177] in prostate tissue.	15	0.0888	6.35e-16	2.89e-13
LIU_OVARIAN_CANCER_TUMORS_AND_XENOGRAFTS_XDGS_DN	1714	Genes differentially expressed between PDX and donor tumor samples from nine ovarian cancer patients.	36	0.021	8.33e-16	3.6e-13
GUO_TARGETS_OF_IRS1_AND_IRS2	97	Transcripts dependent upon IRS1 and IRS2 [GeneID=3667, 8660] for normal expression in liver.	12	0.1237	9.58e-15	3.95e-12
WP_MEVALONATE_ARM_OF_CHOLESTEROL_BIOSYNTHESIS_PATHWAY	13	Mevalonate arm of cholesterol biosynthesis pathway	7	0.5385	3.2e-14	1.26e-11
HALLMARK_MTORC1_SIGNALING	200	Genes up-regulated through activation of mTORC1 complex.	14	0.07	1.65e-13	6.21e-11
WEST_ADRENOCORTICAL_TUMOR_UP	298	Up-regulated genes in pediatric adrenocortical tumors (ACT) compared to the normal tissue.	16	0.0537	1.78e-13	6.41e-11
JI_RESPONSE_TO_FSH_UP	68	Genes up-regulated in MCV152 cells (ovarian cancer) treated with follicle stimulating hormone (FSH).	10	0.1471	2.82e-13	9.75e-11
GAVISH_3CA_METAPROGRAM_EPITHELIAL_PDAC_RELATED_1	50	Genes upregulated in subsets of cells of a given type within various tumors	9	0.18	6.54e-13	2.18e-10
CASORELLI_ACUTE_PROMYELOCYTIC_LEUKEMIA_DN	669	Genes down-regulated in APL (acute promyeolocytic leukemia) blasts expressing PML-RARA fusion [GeneID=5371;5914] compared to normal promyeloblasts.	21	0.0314	9.06e-13	2.84e-10
WENG_POR_TARGETS_GLOBAL_UP	19	Genes up-regulated in liver from transgenic mice with reduced expression of POR [GeneID=5447] in all tissues.	7	0.3684	9.2e-13	2.84e-10
CSR_LATE_UP.V1_DN	147	Genes down-regulated in late serum response of CRL 2091 cells (foreskin fibroblasts).	12	0.0816	1.51e-12	4.49e-10
SENESE_HDAC1_AND_HDAC2_TARGETS_DN	238	Genes down-regulated in U2OS cells (osteosarcoma) upon knockdown of both HDAC1 and HDAC2 [GeneID=3065;3066] by RNAi.	14	0.0588	1.77e-12	5.12e-10
KEGG_MEDICUS_REFERENCE_MEVALONATE_PATHWAY	12	Pathway Definition from KEGG: Acetyl-CoA -- ACAT >> HMGCS >> HMGCR >> MVK >> PMVK >> MVD >> IDI >> (FDPS,GGPS1) -> Farnesyl-PP	6	0.5	4.29e-12	1.2e-09
WENG_POR_TARGETS_LIVER_UP	42	Genes up-regulated in liver from mice with liver specific knockout of POR [GeneID=5447].	8	0.1905	7.96e-12	2.15e-09
WP_STEROL_REGULATORY_ELEMENTBINDING_PROTEINS_SREBP_SIGNALING	71	Sterol regulatory element-binding proteins (SREBP) signaling	9	0.1268	1.8e-11	4.73e-09
KEGG_MEDICUS_PATHOGEN_HTLV_1_TAX_TO_NFY_MEDIATED_TRANSCRIPTION	15	Pathway Definition from KEGG: TAX -> NFYB => MHCII	6	0.4	2.3e-11	5.53e-09
KEGG_MEDICUS_REFERENCE_ANTIGEN_PROCESSING_AND_PRESENTATION_BY_MHC_CLASS_II_MOLECULES	15	Pathway Definition from KEGG: CD74 -> MHCII	6	0.4	2.3e-11	5.53e-09
KEGG_TERPENOID_BACKBONE_BIOSYNTHESIS	15	Terpenoid backbone biosynthesis	6	0.4	2.3e-11	5.53e-09
WP_CHOLESTEROL_BIOSYNTHESIS_WITH_SKELETAL_DYSPLASIAS	7	Cholesterol biosynthesis with skeletal dysplasias	5	0.7143	2.45e-11	5.57e-09
WP_MEVALONATE_PATHWAY	7	Mevalonate pathway	5	0.7143	2.45e-11	5.57e-09
HAN_SATB1_TARGETS_UP	425	Genes up-regulated in MDA-MB-231 cells (breast cancer) after knockdown of SATB1 [GeneID=6304] by RNAi.	16	0.0376	3.74e-11	8.31e-09
REACTOME_METABOLISM_OF_LIPIDS	757	Metabolism of lipids	20	0.0264	7.03e-11	1.52e-08
ZHANG_GATA6_TARGETS_DN	63	Genes down-regulated after cre-lox knockout of GATA6 [GeneID=2627] in airway epithelium.	8	0.127	2.42e-10	5.12e-08
SENESE_HDAC1_AND_HDAC2_TARGETS_UP	243	Genes up-regulated in U2OS cells (osteosarcoma) upon knockdown of both HDAC1 and HDAC2 [GeneID=3065;3066] by RNAi.	12	0.0494	5.35e-10	1.1e-07
LE_EGR2_TARGETS_DN	107	Genes down-regulated in P14 nerves of transgenic mice having hypomorhic (reduced function) allele of EGR2 [GeneID=1959].	9	0.0841	7.64e-10	1.54e-07
ROZANOV_MMP14_TARGETS_UP	267	Genes up-regulated in HT1080 cells (fibrosarcoma) over-expressing MMP14 [GeneID=4323] compared to those with knockdown of the gene by RNAi.	12	0.0449	1.56e-09	3.07e-07
GAVISH_3CA_METAPROGRAM_B_CELLS_MHC_II	50	Genes upregulated in subsets of cells of a given type within various tumors	7	0.14	1.64e-09	3.08e-07
GAVISH_3CA_METAPROGRAM_FIBROBLASTS_MHC_II	50	Genes upregulated in subsets of cells of a given type within various tumors	7	0.14	1.64e-09	3.08e-07
SHAFFER_IRF4_TARGETS_IN_ACTIVATED_B_LYMPHOCYTE	81	IRF4 [GeneID=3662] target genes induced after activation of primary B lymphocytes by anti-IgM crosslinking.	8	0.0988	1.89e-09	3.48e-07
NABA_MATRISOME	1026	Ensemble of genes encoding extracellular matrix and extracellular matrix-associated proteins	21	0.0205	2.27e-09	4.09e-07
KEGG_ASTHMA	30	Asthma	6	0.2	2.59e-09	4.58e-07
THUM_SYSTOLIC_HEART_FAILURE_UP	430	Genes up-regulated in samples with systolic heart failure compared to normal hearts.	14	0.0326	4.19e-09	7.26e-07

### Sheet: Table S2d
Table S2d: Downregulated GSEA identified in MDA-MB-231 cells (p < 0.05), n=43
Gene Set Name	Genes in Gene Set (K)	Description	Genes in Overlap (k)	k/K	p-value	FDR q-value
MIKKELSEN_NPC_HCP_WITH_H3K27ME3	345	Genes with high-CpG-density promoters (HCP) bearing histone H3 trimethylation mark at K27 (H3K27me3) in neural progenitor cells (NPC).	7	0.0203	1.19e-08	0.000103
NABA_MATRISOME	1026	Ensemble of genes encoding extracellular matrix and extracellular matrix-associated proteins	9	0.0088	1.06e-07	0.000403
NABA_MATRISOME_ASSOCIATED	751	Ensemble of genes encoding ECM-associated proteins including ECM-affilaited proteins, ECM regulators and secreted factors	8	0.0107	1.39e-07	0.000403
HOWLIN_PUBERTAL_MAMMARY_GLAND	66	Genes up-regulated in pubertal mammary glands compared to mammary glands from other developmental stages.	4	0.0606	2.66e-07	0.000575
MEISSNER_NPC_HCP_WITH_H3K4ME2_AND_H3K27ME3	350	Genes with high-CpG-density promoters (HCP) bearing histone H3 dimethylation mark at K4 (H3K4me2) and trimethylation mark at K27 (H3K27me3) in neural precursor cells (NPC).	6	0.0171	3.92e-07	0.000577
PEREZ_TP53_TARGETS	1201	Genes up-regulated in the HMEC cells (primary mammary epithelium) upon expression of TP53 [GeneID=7157] off adenoviral vector.	9	0.0075	4e-07	0.000577
BLANCO_MELO_BETA_INTERFERON_TREATED_BRONCHIAL_EPITHELIAL_CELLS_UP	378	Genes up-regulated on treatment of normal human bronchial epithelial cells with beta interferon (hIFNB treatment 100u/ml, 4-12hrs).	6	0.0159	6.15e-07	0.00076
BLANCO_MELO_BRONCHIAL_EPITHELIAL_CELLS_INFLUENZA_A_DEL_NS1_INFECTION_UP	644	Genes up-regulated on infection of normal human bronchial epithelial cells by mutant Influenza A lacking its antiviral antagonist (IAV_NS1) (MOI: 3, 12hpi)	7	0.0109	8.16e-07	0.000883
BOQUEST_STEM_CELL_CULTURED_VS_FRESH_UP	427	Genes up-regulated in cultured stromal stem cells from adipose tissue, compared to the freshly isolated cells.	6	0.0141	1.25e-06	0.0012
MANNE_COVID19_ICU_VS_HEALTHY_DONOR_PLATELETS_UP	128	Strongly upregulated genes from differential gene expression analysis of platelets from 4 ICU patients with SARS-CoV-2 infection as well as 5 healthy donors.	4	0.0312	3.8e-06	0.00329
CTIP_DN.V1_DN	134	Genes down-regulated in MCF10A cells (breast cancer) upon knockdown of RBBP8 [GeneSymbol=RBBP8] gene by RNAi.	4	0.0299	4.55e-06	0.00358
HORIUCHI_WTAP_TARGETS_UP	309	Genes up-regulated in primary endothelial cells (HUVEC) after knockdown of WTAP [GeneID=9589] by RNAi.	5	0.0162	5.29e-06	0.00382
REACTOME_NR1H2_AND_NR1H3_MEDIATED_SIGNALING	47	NR1H2 and NR1H3-mediated signaling	3	0.0638	8.05e-06	0.0045
WP_CHOLESTEROL_METABOLISM_WITH_BLOCH_AND_KANDUTSCHRUSSELL_PATHWAYS	47	Cholesterol metabolism with Bloch and Kandutsch-Russell pathways	3	0.0638	8.05e-06	0.0045
NABA_SECRETED_FACTORS	343	Genes encoding secreted soluble factors	5	0.0146	8.77e-06	0.0045
GAVISH_3CA_METAPROGRAM_B_CELLS_INTERFERON	50	Genes upregulated in subsets of cells of a given type within various tumors	3	0.06	9.71e-06	0.0045
GAVISH_3CA_METAPROGRAM_ENDOTHELIAL_INTERFERON	50	Genes upregulated in subsets of cells of a given type within various tumors	3	0.06	9.71e-06	0.0045
GAVISH_3CA_METAPROGRAM_FIBROBLASTS_INTERFERON	50	Genes upregulated in subsets of cells of a given type within various tumors	3	0.06	9.71e-06	0.0045
VART_KSHV_INFECTION_ANGIOGENIC_MARKERS_UP	163	Angiogenic markers up-regulated in lymph endothelial cells upon infection with KSHV (Kaposi's sarcoma herpes virus).	4	0.0245	9.88e-06	0.0045
TONKS_TARGETS_OF_RUNX1_RUNX1T1_FUSION_GRANULOCYTE_UP	54	Genes up-regulated in granulocytes by RUNX1-RUNX1T1 [GeneID=861;862] fusion.	3	0.0556	1.23e-05	0.00531
SRC_UP.V1_UP	178	Genes up-regulated in primary epithelial breast cancer cell culture over-expressing SRC [Gene ID=6714] gene.	4	0.0225	1.4e-05	0.00562
MANNE_COVID19_COMBINED_COHORT_VS_HEALTHY_DONOR_PLATELETS_UP	179	Strongly upregulated genes from differential gene expression analysis of platelets from 10 combined ICU and Non-ICU COVID-19 patients and, for comparison, 5 healthy donors	4	0.0223	1.43e-05	0.00562
TAKEDA_TARGETS_OF_NUP98_HOXA9_FUSION_10D_UP	193	Genes up-regulated in CD34+ [GeneID=947] hematopoetic cells by expression of NUP98-HOXA9 fusion [GeneID=4928;3205] off a retroviral vector at 10 days after transduction.	4	0.0207	1.92e-05	0.00722
GRAESSMANN_RESPONSE_TO_MC_AND_SERUM_DEPRIVATION_UP	218	Genes up-regulated in ME-A cells (breast cancer, sensitive to apoptotic stimuli) upon serum deprivation for 22 hr in the presence of medium concentrate (MC) from ME-C cells (breast cancer, resistant to apoptotic stimuli).	4	0.0183	3.09e-05	0.0111
REACTOME_PLASMA_LIPOPROTEIN_ASSEMBLY_REMODELING_AND_CLEARANCE	75	Plasma lipoprotein assembly, remodeling, and clearance	3	0.04	3.3e-05	0.0114
MARKEY_RB1_ACUTE_LOF_DN	233	Genes down-regulated in adult fibroblasts with inactivated RB1 [GeneID=5925] by Cre-lox: acute loss of function (LOF) of RB1.	4	0.0172	4.01e-05	0.0133
LIU_OVARIAN_CANCER_TUMORS_AND_XENOGRAFTS_XDGS_DN	1714	Genes differentially expressed between PDX and donor tumor samples from nine ovarian cancer patients.	8	0.0047	6.04e-05	0.0194
MODULE_11	540	Genes in the cancer module 11.	5	0.0093	7.64e-05	0.0236
GRAESSMANN_APOPTOSIS_BY_SERUM_DEPRIVATION_UP	567	Genes up-regulated in ME-A cells (breast cancer) undergoing apoptosis upon serum starvation (5% to 0% FCS) for 22 hr.	5	0.0088	9.6e-05	0.0282
WANG_MLL_TARGETS	294	Genes requiring MLL [GeneID=4297] for H3K4me3 and expression in MEF cells (embryonic fibroblast).	4	0.0136	9.85e-05	0.0282
REACTOME_SIGNALING_BY_NUCLEAR_RECEPTORS	296	Signaling by Nuclear Receptors	4	0.0135	0.000101	0.0282
WP_CHOLESTEROL_BIOSYNTHESIS_PATHWAY_IN_HEPATOCYTES	111	Cholesterol biosynthesis pathway in hepatocytes	3	0.027	0.000106	0.0287
CERVERA_SDHB_TARGETS_2	115	Genes present but differentially expressed between Hep3B cells (hepatocellular carcinoma, HCC) with RNAi knockdown of SDHB [GeneID=6390] and control cells.	3	0.0261	0.000118	0.0309
CHIARADONNA_NEOPLASTIC_TRANSFORMATION_KRAS_UP	128	Genes up-regulated in transformed NIH3T3 cells (fibroblasts transformed by activated KRAS [GeneID=3845]) vs normal cells.	3	0.0234	0.000162	0.0389
REACTOME_TELOMERE_EXTENSION_BY_TELOMERASE	23	Telomere Extension By Telomerase	2	0.087	0.000164	0.0389
YAN_ESCAPE_FROM_ANOIKIS	23	Genes up-regulated in IEC-18 cells (intestinal epithelial cells) which avoided anoikis (a form of apoptosis) after detachment.	2	0.087	0.000164	0.0389
KINSEY_TARGETS_OF_EWSR1_FLII_FUSION_DN	337	Genes down-regulated in TC71 and EWS502 cells (Ewing's sarcoma) by EWSR1-FLI1 [GeneID=2130;2314] as inferred from RNAi knockdown of this fusion protein.	4	0.0119	0.000166	0.0389
SCHUETZ_BREAST_CANCER_DUCTAL_INVASIVE_UP	352	Genes up-regulated in invasive ductal carcinoma (IDC) relative to ductal carcinoma in situ (DCIS, non-invasive).	4	0.0114	0.000196	0.0447
MEISSNER_BRAIN_HCP_WITH_H3K4ME3_AND_H3K27ME3	1074	Genes with high-CpG-density promoters (HCP) bearing histone H3 dimethylation at K4 (H3K4me2) and trimethylation at K27 (H3K27me3) in brain.	6	0.0056	0.00022	0.047
GROSS_ELK3_TARGETS_UP	27	Genes up-regulated in SEND cells (skin endothelium) at normal oxygen (normoxia) conditions after knockdown of ELK3 [GeneID=2004] by RNAi.	2	0.0741	0.000227	0.047
WP_HIPPOCAMPAL_SYNAPTOGENESIS_AND_NEUROGENESIS	27	Hippocampal synaptogenesis and neurogenesis	2	0.0741	0.000227	0.047
SANSOM_APC_TARGETS_DN	366	Top genes down-regulated at day 5 of Cre-Lox induced APC [GeneID=324] knockout in the intestine.	4	0.0109	0.000228	0.047
CSR_LATE_UP.V1_DN	147	Genes down-regulated in late serum response of CRL 2091 cells (foreskin fibroblasts).	3	0.0204	0.000243	0.049

### Sheet: Table S2e
Table S2e: Upregulated GSEA identified in MDA-MB-468 cells (p < 0.05), n=50
Gene Set Name	Genes in Gene Set (K)	Description	Genes in Overlap (k)	k/K	p-value	FDR q-value
BLANCO_MELO_COVID19_SARS_COV_2_INFECTION_CALU3_CELLS_UP	339	Genes up-regulated in SARS-CoV-2 infection (Calu-3 cells, MOI: 2, 24hpi)	59	0.174	3.13e-57	2.71e-53
BLANCO_MELO_RESPIRATORY_SYNCYTIAL_VIRUS_INFECTION_A594_CELLS_UP	286	Genes up-regulated in RSV (A549 cells, MOI: 2, 24hpi)	55	0.1923	7.19e-56	3.11e-52
LIU_OVARIAN_CANCER_TUMORS_AND_XENOGRAFTS_XDGS_DN	1714	Genes differentially expressed between PDX and donor tumor samples from nine ovarian cancer patients.	97	0.0566	1.18e-48	3.42e-45
BLANCO_MELO_HUMAN_PARAINFLUENZA_VIRUS_3_INFECTION_A594_CELLS_UP	204	Genes up-regulated in HPIV3 (A549 cells, MOI: 2, 24hpi)	44	0.2157	4.03e-47	8.73e-44
MOSERLE_IFNA_RESPONSE	31	Top 50 genes up-regulated in ovarian cancer progenitor cells (also known as side population, SP, cells) in response to interferon alpha (IFNA).	23	0.7419	4.51e-41	7.81e-38
XIE_ST_HSC_S1PR3_OE_UP	189	Genes upregulated in short-term hematopoietic stem cells (CD34+,CD38_,CD45RA_,CD90_,CD49f_) upon overexpression of Sphingosine-1-Phosphate Receptor 3 (S1PR3)	38	0.2011	1.53e-39	2.21e-36
BLANCO_MELO_BRONCHIAL_EPITHELIAL_CELLS_INFLUENZA_A_DEL_NS1_INFECTION_UP	644	Genes up-regulated on infection of normal human bronchial epithelial cells by mutant Influenza A lacking its antiviral antagonist (IAV_NS1) (MOI: 3, 12hpi)	57	0.0885	1.8e-38	2.23e-35
NUYTTEN_EZH2_TARGETS_UP	1033	Genes up-regulated in PC3 cells (prostate cancer) after knockdown of EZH2 [GeneID=2146] by RNAi.	68	0.0658	9.98e-38	1.08e-34
TAKEDA_TARGETS_OF_NUP98_HOXA9_FUSION_3D_UP	183	Genes up-regulated in CD34+ [GeneID=947] hematopoetic cells by expression of NUP98-HOXA9 fusion [GeneID=4928;3205] off a retroviral vector at 3 days after transduction.	35	0.1913	1.12e-35	1.07e-32
HECKER_IFNB1_TARGETS	95	Genes transcriptionally modulated in the blood of multiple sclerosis patients in response to subcutaneous treatment with recombinant IFNB1 [GeneID = 3456].	28	0.2947	1.48e-34	1.28e-31
GAVISH_3CA_METAPROGRAM_CD8_T_CELLS_INTERFERON	50	Genes upregulated in subsets of cells of a given type within various tumors	23	0.46	5.28e-34	4.16e-31
GAVISH_3CA_METAPROGRAM_CD4_T_CELLS_INTERFERON	50	Genes upregulated in subsets of cells of a given type within various tumors	22	0.44	5e-32	3.61e-29
BLANCO_MELO_BETA_INTERFERON_TREATED_BRONCHIAL_EPITHELIAL_CELLS_UP	378	Genes up-regulated on treatment of normal human bronchial epithelial cells with beta interferon (hIFNB treatment 100u/ml, 4-12hrs).	41	0.1085	2.54e-31	1.69e-28
ONDER_CDH1_TARGETS_2_DN	473	Genes down-regulated in HMLE cells (immortalized nontransformed mammary epithelium) after E-cadhedrin (CDH1) [GeneID=999] knockdown by RNAi.	44	0.093	1.05e-30	6.49e-28
HALLMARK_INTERFERON_GAMMA_RESPONSE	200	Genes up-regulated in response to IFNG [GeneID=3458].	31	0.155	9.36e-29	5.4e-26
GAVISH_3CA_METAPROGRAM_B_CELLS_INTERFERON	50	Genes upregulated in subsets of cells of a given type within various tumors	20	0.4	3.5e-28	1.89e-25
TAKEDA_TARGETS_OF_NUP98_HOXA9_FUSION_8D_UP	156	Genes up-regulated in CD34+ [GeneID=947] hematopoetic cells by expression of NUP98-HOXA9 fusion [GeneID=4928;3205] off a retroviral vector at 8 days after transduction.	28	0.1795	6.13e-28	3.12e-25
TAKEDA_TARGETS_OF_NUP98_HOXA9_FUSION_10D_UP	193	Genes up-regulated in CD34+ [GeneID=947] hematopoetic cells by expression of NUP98-HOXA9 fusion [GeneID=4928;3205] off a retroviral vector at 10 days after transduction.	30	0.1554	6.68e-28	3.21e-25
BLANCO_MELO_COVID19_SARS_COV_2_POS_PATIENT_LUNG_TISSUE_UP	174	Genes strongly up-regulated (log2(FC)>3.58, padj<0.05) in post mortem lung tissue from COVID-19 patients vs uninfected biopsy.	28	0.1609	1.49e-26	6.8e-24
LTE2_UP.V1_DN	195	Genes down-regulated in MCF-7 cells (breast cancer) positive for ESR1 [Gene ID=2099] MCF-7 cells (breast cancer) and long-term adapted for estrogen-independent growth.	29	0.1487	1.95e-26	8.43e-24
HALLMARK_INTERFERON_ALPHA_RESPONSE	97	Genes up-regulated in response to alpha interferon proteins.	23	0.2371	3.73e-26	1.54e-23
DAUER_STAT3_TARGETS_DN	48	Top 50 genes down-regulated in A549 cells (lung cancer) expressing STAT3 [GeneID=6774] off an adenovirus vector.	18	0.375	7.21e-25	2.83e-22
GAVISH_3CA_METAPROGRAM_ENDOTHELIAL_INTERFERON	50	Genes upregulated in subsets of cells of a given type within various tumors	18	0.36	1.75e-24	6.31e-22
GAVISH_3CA_METAPROGRAM_FIBROBLASTS_INTERFERON	50	Genes upregulated in subsets of cells of a given type within various tumors	18	0.36	1.75e-24	6.31e-22
HELLER_SILENCED_BY_METHYLATION_UP	283	Genes up-regulated in at least one of three multiple myeloma (MM) cell lines treated with the DNA hypomethylating agent decitabine (5-aza-2'-deoxycytidine) [PubChem=451668].	31	0.1095	4.72e-24	1.62e-21
SEITZ_NEOPLASTIC_TRANSFORMATION_BY_8P_DELETION_UP	75	Genes up-regulated in CT60/4 cells (breast cancer reverted to normal by transfer of chromosome 8p region) vs parental MDA-MB-231 cells (deleted chromosome 8p).	20	0.2667	4.85e-24	1.62e-21
BOWIE_RESPONSE_TO_TAMOXIFEN	18	Genes up-regulated by tamoxifen [PubChem=5376] in HMEC-E6 cells (mammary epithelial cells damaged by expression of HPV-16 E6 [GeneID=1489078]).	13	0.7222	2.01e-23	6.44e-21
HALLMARK_EPITHELIAL_MESENCHYMAL_TRANSITION	200	Genes defining epithelial-mesenchymal transition, as in wound healing, fibrosis and metastasis.	26	0.13	2.78e-22	8.58e-20
MODULE_84	546	Immune (humoral) and inflammatory response.	38	0.0696	3.98e-22	1.17e-19
NUYTTEN_NIPP1_TARGETS_UP	768	Genes up-regulated in PC3 cells (prostate cancer) after knockdown of NIPP1 [GeneID=5511] by RNAi.	44	0.0573	4.04e-22	1.17e-19
BOSCO_INTERFERON_INDUCED_ANTIVIRAL_MODULE	78	Genes representing interferon-induced antiviral module in sputum during asthma exacerbations.	19	0.2436	4.53e-22	1.23e-19
JINESH_BLEBBISHIELD_TO_IMMUNE_CELL_FUSION_PBSHMS_DN	387	Genes Downregulated in PBSHMS (RT4 blebbishield-to-immune cell fusion)	33	0.0853	4.55e-22	1.23e-19
BLANCO_MELO_COVID19_BRONCHIAL_EPITHELIAL_CELLS_SARS_COV_2_INFECTION_UP	144	Genes up-regulated on infection of normal human bronchial epithelial cells by SARS-CoV-2 (MOI: 2, 24hpi)	23	0.1597	5.96e-22	1.56e-19
BROWNE_INTERFERON_RESPONSIVE_GENES	67	Genes up-regulated in primary fibroblast culture after treatment with interferon alpha for 6 h.	18	0.2687	7.89e-22	2.01e-19
ZHANG_INTERFERON_RESPONSE	24	Interferon-inducible genes up-regulated in A549 cells (lung cancer) infected with a respiratory syncytial virus (RSV) that had its NS1 [GeneID=1494468] gene knocked down by RNAi.	13	0.5417	5.57e-21	1.38e-18
GOZGIT_ESR1_TARGETS_DN	786	Genes down-regulated in TMX2-28 cells (breast cancer) which do not express ESR1 [GeneID=2099]) compared to the parental MCF7 cells which do.	43	0.0547	7.12e-21	1.71e-18
REACTOME_CYTOKINE_SIGNALING_IN_IMMUNE_SYSTEM	789	Cytokine Signaling in Immune system	43	0.0545	8.23e-21	1.92e-18
MODULE_75	398	Immune response.	32	0.0804	1.16e-20	2.64e-18
REACTOME_INTERFERON_ALPHA_BETA_SIGNALING	78	Interferon alpha/beta signaling	18	0.2308	1.63e-20	3.63e-18
NABA_MATRISOME	1026	Ensemble of genes encoding extracellular matrix and extracellular matrix-associated proteins	48	0.0468	2.2e-20	4.76e-18
MEK_UP.V1_DN	194	Genes down-regulated in MCF-7 cells (breast cancer) positive for ESR1 [Gene ID=2099] MCF-7 cells (breast cancer) stably over-expressing constitutively active MAP2K1 [Gene ID=5604] gene.	24	0.1237	3.8e-20	8.03e-18
SMID_BREAST_CANCER_LUMINAL_B_DN	587	Genes down-regulated in the luminal B subtype of breast cancer.	37	0.063	4.04e-20	8.32e-18
WALLACE_PROSTATE_CANCER_RACE_UP	303	Genes up-regulated in prostate cancer samples from African-American patients compared to those from the European-American patients.	28	0.0924	7.88e-20	1.59e-17
LIANG_SILENCED_BY_METHYLATION_2	58	Genes up-regulated in T24 cells (bladder carcinoma) after treatment with decitabine (5-aza-2'-deoxycytidine) [PubChem=451668].	16	0.2759	9.37e-20	1.84e-17
FARMER_BREAST_CANCER_CLUSTER_1	48	Cluster 1: interferon, T and B lymphocyte genes clustered together across breast cancer samples.	15	0.3125	1.58e-19	3.03e-17
GAVISH_3CA_MALIGNANT_METAPROGRAM_17_INTERFERON_MHC_II_1	50	Genes upregulated in subsets of cells of a given type within various tumors	15	0.3	3.19e-19	6e-17
SCHUETZ_BREAST_CANCER_DUCTAL_INVASIVE_UP	352	Genes up-regulated in invasive ductal carcinoma (IDC) relative to ductal carcinoma in situ (DCIS, non-invasive).	29	0.0824	4.03e-19	7.42e-17
CHICAS_RB1_TARGETS_CONFLUENT	567	Genes up-regulated in confluent IMR90 cells (fibroblast) after knockdown of RB1 [GeneID=5925] by RNAi.	35	0.0617	8.39e-19	1.51e-16
MODULE_46	394	Genes in the cancer module 46.	30	0.0761	8.87e-19	1.57e-16
TAKEDA_TARGETS_OF_NUP98_HOXA9_FUSION_16D_UP	176	Genes up-regulated in CD34+ [GeneID=947] hematopoetic cells by expression of NUP98-HOXA9 fusion [GeneID=4928;3205] off a retroviral vector at 16 days after transduction.	22	0.125	1.13e-18	1.96e-16

### Sheet: Table S2f
Table S2f: Downregulated GSEA identified in MDA-MB-468 cells (p < 0.05), n=50
Gene Set Name	Genes in Gene Set (K)	Description	Genes in Overlap (k)	k/K	p-value	FDR q-value
VECCHI_GASTRIC_CANCER_EARLY_DN	382	Down-regulated genes distinguishing between early gastric cancer (EGC) and normal tissue samples.	12	0.0314	1.45e-11	7.29e-08
JINESH_BLEBBISHIELD_TO_IMMUNE_CELL_FUSION_PBSHMS_DN	387	Genes Downregulated in PBSHMS (RT4 blebbishield-to-immune cell fusion)	12	0.031	1.68e-11	7.29e-08
SMID_BREAST_CANCER_LUMINAL_B_DN	587	Genes down-regulated in the luminal B subtype of breast cancer.	13	0.0221	1.46e-10	4.21e-07
MEISSNER_BRAIN_HCP_WITH_H3K4ME3_AND_H3K27ME3	1074	Genes with high-CpG-density promoters (HCP) bearing histone H3 dimethylation at K4 (H3K4me2) and trimethylation at K27 (H3K27me3) in brain.	16	0.0149	3.09e-10	6.68e-07
REACTOME_METABOLISM_OF_STEROIDS	154	Metabolism of steroids	8	0.0519	8.42e-10	1.46e-06
HORTON_SREBF_TARGETS	24	Genes up-regulated in liver from mice transgenic for SREBF1 or SREBF2 [GeneID = 6720, 6721] and down-regulated in mice lacking SCAP [GeneID=22937].	5	0.2083	1.09e-09	1.58e-06
SWEET_LUNG_CANCER_KRAS_DN	422	Genes down-regulated in the Kras2LA mouse lung cancer model with mutated KRAS [GeneID=3845].	10	0.0237	1.18e-08	1.44e-05
MARTENS_TRETINOIN_RESPONSE_UP	855	Genes up-regulated in NB4 cells (acute promyelocytic leukemia, APL) in response to tretinoin [PubChem=444795]; based on Chip-seq data.	13	0.0152	1.33e-08	1.44e-05
CREIGHTON_ENDOCRINE_THERAPY_RESISTANCE_3	726	The 'group 3 set' of genes associated with acquired endocrine therapy resistance in breast tumors expressing ESR1 and ERBB2 [GeneID=2099;2064].	12	0.0165	2.03e-08	1.96e-05
REACTOME_METABOLISM_OF_LIPIDS	757	Metabolism of lipids	12	0.0159	3.21e-08	2.68e-05
HOLLERN_MICROACINAR_BREAST_TUMOR_UP	46	Genes that have high expression in mammary tumors of microacinar histology.	5	0.1087	3.41e-08	2.68e-05
GAVISH_3CA_MALIGNANT_METAPROGRAM_23_SECRETED_2	50	Genes upregulated in subsets of cells of a given type within various tumors	5	0.1	5.23e-08	3.78e-05
SMID_BREAST_CANCER_BASAL_UP	662	Genes up-regulated in basal subtype of breast cancer samles.	11	0.0166	7.86e-08	5.23e-05
SCHMIDT_POR_TARGETS_IN_LIMB_BUD_UP	27	Genes up-regulated in E12.5 forelimb buds with POR [GeneID=5447] knockout.	4	0.1481	2.39e-07	0.000148
DELYS_THYROID_CANCER_DN	233	Genes down-regulated in papillary thyroid carcinoma (PTC) compared to normal tissue.	7	0.03	4.25e-07	0.000234
GOZGIT_ESR1_TARGETS_DN	786	Genes down-regulated in TMX2-28 cells (breast cancer) which do not express ESR1 [GeneID=2099]) compared to the parental MCF7 cells which do.	11	0.014	4.33e-07	0.000234
DODD_NASOPHARYNGEAL_CARCINOMA_DN	1816	Genes down-regulated in nasopharyngeal carcinoma (NPC) compared to the normal tissue.	16	0.0088	4.6e-07	0.000234
SENESE_HDAC1_AND_HDAC2_TARGETS_DN	238	Genes down-regulated in U2OS cells (osteosarcoma) upon knockdown of both HDAC1 and HDAC2 [GeneID=3065;3066] by RNAi.	7	0.0294	4.9e-07	0.000236
KEGG_MEDICUS_ENV_FACTOR_METALS_TO_KEAP1_NRF2_SIGNALIG_PATHWAY	9	Pathway Definition from KEGG: Metals -> ROS -| KEAP1 -| NRF2 => (HMOX1,NQO1,AKR)	3	0.3333	6.17e-07	0.000267
WP_BENZOAPYRENE_METABOLISM	9	Benzo(a)pyrene metabolism	3	0.3333	6.17e-07	0.000267
NAKAYAMA_SOFT_TISSUE_TUMORS_PCA2_DN	85	Top 100 probe sets contrubuting to the negative side of the 2nd principal component; associated with adipocytic differentiation.	5	0.0588	7.68e-07	0.000308
MODULE_88	835	Heart, liver, kidney and pancreas metabolic and xenobiotic response genes.	11	0.0132	7.82e-07	0.000308
RICKMAN_HEAD_AND_NECK_CANCER_E	87	Cluster e: genes identifying an intrinsic group in head and neck squamous cell carcinoma (HNSCC).	5	0.0575	8.62e-07	0.000324
KEGG_MEDICUS_ENV_FACTOR_BENZO_A_PYRENRE_TO_CYP_MEDIATED_METABOLISM	11	Pathway Definition from KEGG: B[a]P -- (CYP1A1,CYP1B1) >> EH >> AKR -> C22355 -> Semiquinone -> Superoxide	3	0.2727	1.21e-06	0.000436
MODULE_11	540	Genes in the cancer module 11.	9	0.0167	1.26e-06	0.000436
MODULE_93	182	Oxidoreductases.	6	0.033	1.73e-06	0.000576
REACTOME_SYNTHESIS_OF_BILE_ACIDS_AND_BILE_SALTS_VIA_24_HYDROXYCHOLESTEROL	13	Synthesis of bile acids and bile salts via 24-hydroxycholesterol	3	0.2308	2.09e-06	0.00067
WP_CHOLESTEROL_METABOLISM_WITH_BLOCH_AND_KANDUTSCHRUSSELL_PATHWAYS	47	Cholesterol metabolism with Bloch and Kandutsch-Russell pathways	4	0.0851	2.36e-06	0.000728
REACTOME_SYNTHESIS_OF_BILE_ACIDS_AND_BILE_SALTS_VIA_27_HYDROXYCHOLESTEROL	14	Synthesis of bile acids and bile salts via 27-hydroxycholesterol	3	0.2143	2.65e-06	0.000741
WP_GLUCOCORTICOID_BIOSYNTHESIS	14	Glucocorticoid biosynthesis	3	0.2143	2.65e-06	0.000741
WP_MINERALOCORTICOID_BIOSYNTHESIS	14	Mineralocorticoid biosynthesis	3	0.2143	2.65e-06	0.000741
WOOD_EBV_EBNA1_TARGETS_UP	110	Genes up-regulated in the Ad/AH cells (adenocarcinoma) engineered to stably express the Epstein-Barr virus (EBV) gene EBNA1.	5	0.0455	2.76e-06	0.000745
GAVISH_3CA_METAPROGRAM_EPITHELIAL_ANDROGEN_PROSTATE	50	Genes upregulated in subsets of cells of a given type within various tumors	4	0.08	3.03e-06	0.000771
GAVISH_3CA_METAPROGRAM_EPITHELIAL_SECRETED	50	Genes upregulated in subsets of cells of a given type within various tumors	4	0.08	3.03e-06	0.000771
WP_CHOLESTEROL_BIOSYNTHESIS_PATHWAY	15	Cholesterol biosynthesis pathway	3	0.2	3.31e-06	0.000819
GARGALOVIC_RESPONSE_TO_OXIDIZED_PHOSPHOLIPIDS_BROWN_UP	16	Genes from the brown module which are up-regulated in HAEC cells (primary aortic endothelium) after exposure to the oxidized 1-palmitoyl-2-arachidonyl-sn-3-glycerophosphorylcholine (oxPAPC).	3	0.1875	4.07e-06	0.000979
NFE2L2.V2	469	Genes down-regulated in MEF cells (embryonic fibroblasts) after knockout of NFE2L2 [Gene ID=4780] gene.	8	0.0171	4.28e-06	0.001
REACTOME_REGULATION_OF_CHOLESTEROL_BIOSYNTHESIS_BY_SREBP_SREBF	55	Regulation of cholesterol biosynthesis by SREBP (SREBF)	4	0.0727	4.45e-06	0.00101
MODULE_55	832	Genes in the cancer module 55.	10	0.012	5.77e-06	0.00125
WP_MARKERS_OF_KIDNEY_CELL_LINEAGE	59	Markers of kidney cell lineage	4	0.0678	5.91e-06	0.00125
WP_CHOLESTEROL_SYNTHESIS_DISORDERS	18	Cholesterol synthesis disorders	3	0.1667	5.92e-06	0.00125
LIU_PROSTATE_CANCER_DN	493	Genes down-regulated in prostate cancer samples.	8	0.0162	6.16e-06	0.00127
WENG_POR_TARGETS_GLOBAL_UP	19	Genes up-regulated in liver from transgenic mice with reduced expression of POR [GeneID=5447] in all tissues.	3	0.1579	7.02e-06	0.00141
WP_FERROPTOSIS	64	Ferroptosis	4	0.0625	8.18e-06	0.00161
SANSOM_APC_TARGETS_DN	366	Top genes down-regulated at day 5 of Cre-Lox induced APC [GeneID=324] knockout in the intestine.	7	0.0191	8.41e-06	0.00162
WINTER_HYPOXIA_METAGENE	243	Genes regulated by hypoxia, based on literature searches.	6	0.0247	9.1e-06	0.00171
ENGELMANN_CANCER_PROGENITORS_DN	69	Down-regulated genes in the cancer progenitor (stem) cells corresponding to side population (SP) MCF7 cells (breast cancer) positive for MUC1 [GeneID=4582].	4	0.058	1.11e-05	0.00204
MODULE_2	384	DRG (dorsal root ganglia) genes.	7	0.0182	1.15e-05	0.00207
WP_STEROL_REGULATORY_ELEMENTBINDING_PROTEINS_SREBP_SIGNALING	71	Sterol regulatory element-binding proteins (SREBP) signaling	4	0.0563	1.24e-05	0.00214
REACTOME_SYNTHESIS_OF_BILE_ACIDS_AND_BILE_SALTS_VIA_7ALPHA_HYDROXYCHOLESTEROL	23	Synthesis of bile acids and bile salts via 7alpha-hydroxycholesterol	3	0.1304	1.27e-05	0.00214
