## Supplemental Table 4 for "Immunohistochemical Profiling of Histone Modification Biomarkers Identifies Subtype-Specific Epigenetic Signatures and Potential Drug Targets in Breast Cancer"

### Sheet: Table S4a
Table S4a List of tissue sample codes used in this study
1	J07A2328
2	J07A2374
3	J07A2403
4	J07A2405
5	J07A2408
6	J07A2409
7	J07A2410
8	J07A2412
9	J07A2415
10	J07A2416
11	J07A2417
12	J07A2418
13	J07A2423
14	J07A2433
15	J07A2438
16	J07A2439
17	J07A2451
18	J07A2455
19	J07A2481
20	J07A2491

### Sheet: Table S4b
Table S4b List of cell lines used in this study
	Cell line	Origin	Catalogue number
1	MCF-7	Procell Life Science & Technology	CL-0149
2	MDA-MB-231	Procell Life Science & Technology	CL-0150
3	MDA-MB-468	Procell Life Science & Technology	CL-0290
4	LOUCY	Zhejiang Meisen Cell Technology Co., Ltd	CTCC-001-0350
5	HPB-ALL	Zhejiang Meisen Cell Technology Co., Ltd	CTCC-001-0637

### Sheet: Table S4c
Table S4c List of reagents and kits used in this study.
Reagents/Kits	Company	Country	Cat NO.
Dulbecco’s modified Eagle’s medium	Procell Life Science & Technology	China	PM150210
RPMI-1640	Procell Life Science & Technology	China	PM150110
Fetal bovine serum	Biological Industries	Israel	04-001-1A
Penicillin-Streptomycin	Procell Life Science & Technology	China	PB180120
Phenol red-free DMEM	Hyclone	USA	SH30284.01
Charcoal-stripped FBS	Biological Industries	Israel	04-001-1A
Estrogen	Beijing Solarbio Science & Technology	China	50-28-2
Xylene	Tianjin Fuyu Fine Chemical	China	1330-20-7
Ethanol	Tianjin Fuyu Fine Chemical	China	64-17-5
Sodium citrate	Tianjin Baishi Chemical Industry Chemical Industry	China	1545801
Hydrogen peroxide	Tianjin Damao Chemical Reagent Partnership Enterprise(Limited Partnership)	China	522
Goat serum	Beijing Solarbio Science & Technology	China	S9070
DAB	Beijing Solarbio Science & Technology	China	DA1010
Paraformaldehyde	LABGIC	China	BL539A
Triton X-100	Beijing Solarbio Science & Technology	China	IT9100
Mounting medium	Proandy Bio-Tech	China	10186-1
Cell Counting Kit-8	Seven biotech	China	SC119
DMSO	Beijing Solarbio Science & Technology	China	D8370
UNC0642	MedChemExpress	USA	HY-13980
RIPA	Beyotime Biotechnology	China	P0013B
BCA	Seven biotech	China	SW101
Protease inhibitor	MedChemExpress	USA	HY-K0010
Polyvinylidene fluoride	Merck Millipore	MA	24937-79-9
Enhanced chemiluminescence kit	Beyotime Biotechnology	China	P0018S
Trizol	Beijing Solarbio Science & Technology	China	R1100
Hifair III 1st Strand cDNA Synthesis SuperMix	Yeasen	China	11141ES60
Hieff® qPCR SYBR Green Master Mix	Yeasen	China	11202ES09

### Sheet: Table S4d
Table S4d The detailed information of antibodies used in this study.
Hsitone Antibodies	Company	Country	Cat NO.	Dilution for IHC	Dilution for ICC	Dilution for WB
Anti-H3	CST	USA	4499S	1/400	1/400	1/2000
Anti-H3K4me2	CST	USA	9725S	1/1000	1/1000	1/1000
Anti-H3K9me2	Abcam	UK	Ab176882	1/50	1/500	1/1000
Anti-H3K9ac	CST	USA	9649S	1/800	1/400	1/1000
Anti-H3K18ac	CST	USA	9675S	1/800	1/800
Anti-H3K27me3	CST	USA	9733S	1/200	1/2000	1/1000
Anti-H3K27ac	Active motif	USA	39133	1/500	1/500	1/1000
Anti-H3K36me2	CST	USA	2901S	1/50	1/1000	1/1000
Anti-H3K79me1/2/3	Abcam	UK	Ab177185	1/4000	1/4000
Anti-H4K12ac	Abcam	UK	Ab177793	1/4000	1/2000
Anti-H4K16ac	Abcam	UK	Ab109463	1/200	1/200
Anti-H4K20me3	Abcam	UK	Ab177190	1/8000	1/8000
Anti-H4R3me2	Abcam	UK	Ab5823	1/500	1/500
Anti-DNMT1	Abcam	UK	Ab188453	1/100	1/100
Anti-G9a/EHMT2	Abcam	UK	Ab185050	1/500	1/1000	1/1000
Anti-EZH2	CST	USA	5246S	1/50	1/200
Anti-SMYD2/KMT3C	Abcam	UK	Ab234862	1/200	1/200
Anti-NSD1/KMT3B	Novus	USA	NB100-1744	1/500	1/500
Anti-LSD1	CST	USA	2139S	1/50	1/400
Anti-KDM3A/JHDM2A	Abcam	UK	Ab191389	1/1000	1/1000
Anti-H3K27M	Abcam	UK	Ab190631	1/500	1/5000
Anti-H3K36M	Abcam	UK	Ab256384	1/4000	1/50
Goat Anti-Rabbit IgG(H+L) HRP-conjugated	Elabscience	China	E-AB-1003	1/2000	1/2000	1/10000

### Sheet: Table S4e
Table S4e List of PCR primers used in this study
	Gene	Forward 5‘	Reverse 3’
1	GAPDH	TGCACCACCAACTGCTTAGC	GGCATGGACTGTGGTCATGAG
3	GREB1	GCCTGAAGTGACCAGCTTTTTG	GCAGGTGCTCGCTTGCA
5	PR	TTGGTTCTGCTTCGGAATCTG	CCTCCTCTCCTCACTCTTGG
7	TFF1	GCTTAGGCCTAGACGGAATGGGC	CCAGGTCCTACTCATATCTGAGAG
